# Shared Genetic Susceptibility between Abdominal Aortic Aneurysm and Cardiometabolic Traits

**DOI:** 10.1101/2023.12.05.23299523

**Authors:** Shufen Zheng, Philip S. Tsao, Cuiping Pan

## Abstract

Abdominal aortic aneurysm (AAA) presents abnormal metabolism and co-occurs with cardiometabolic disorders, suggesting a shared genetic susceptibility. We investigated this commonality leveraging recent GWAS studies of AAA and 32 cardiometabolic traits (CMTs). Significant genetic correlations are found between AAA and 21 CMTs, among which are causal relationship with coronary artery disease, hypertension, lipid traits, and blood pressure. For each trait pair, we identified shared causal variants, genes, and pathways, which revealed cholesterol metabolism and immune responses were the shared most prominently. Additionally, we uncovered the tissue and cell type specificity in the shared signals, with strong enrichment across traits in liver, arteries, adipose tissues, macrophages, adipocytes, and fibroblasts. Finally, we leveraged drug-gene databases and identified several lipid-lowering drugs and antioxidants with high potential to treat AAA with comorbidities. Our study provides insight into the shared genetic mechanism for AAA and cardiometabolic traits and potential targets for pharmacological intervention.
