## Supplemental Table 1 for "Shared Genetic Susceptibility between Abdominal Aortic Aneurysm and Cardiometabolic Traits"

### Sheet: Sheet1
Supplementary Table 1. Summary of GWAS data
Catgory	No.	Disease	Symbols	n_cases	n_controls	Total N	Database	Link	PMID	Publication Year	Number of Loci (P < 5 x 10−8)	Number of loci overlapped with AAA
Disease	1	abdominal aortic aneurysm	AAA	39221	1086107	1125328	Meta-analysis	https://csg.sph.umich.edu/willer/public/AAAgen2023/	37845353	2023	21,229,303 (6,724)
	2	heart failure	HF	47309	930014	977323	CVDKP	https://www.kp4cd.org/datasets/mi	31919418	2020	8,281,262 (295)	8133863
	3	any stroke	stroke_AS	40585	406111	446696	MEGASTROKE	http://megastroke.org/index.html	29531354	2018	8,255,860 (360)	7980261
	4	any ischemic stroke	stroke_AIS	34217	406111	440328					8,340,184 (304)	8050423
	5	coronary artery disease	CAD	210842	1167328	1378170	UK Biobank, CARDIoGRAMplusC4D, Biobank Japan	https://www.ebi.ac.uk/gwas/studies/GCST90132315	36474045	2022	20804423(26,124)	16483701
	6	hypertension	HyperT	87690	249469	337159	UK biobank	https://gwas.mrcieu.ac.uk/files/ukb-a-61		2017	10,545,186 (13,829)	10024214
	7	myocardial infarction	MI	61000	577000	638000	UK Biobank, CARDIoGRAMplusC4D	https://www.ebi.ac.uk/gwas/studies/GCST011364	33532862	2021	10,384,586 (1,877)	10480498
	8	type 2 diabetes	T2D	180834	1159055	1339889	DIAMANTE	https://t2d.hugeamp.org/downloads.html	35551307	2022	10,454,875 (24,189)	10215192
	9	chronic kidney disease	CKD	64164	561055	625219	CKDGen	http://ckdgen.imbi.uni-freiburg.de/	31152163	2019	9,162,323 (1,450)	8895835
	10	atrial fibrillation	AF	60620	970216	1030836	AFGen Consortium	https://gwas.mrcieu.ac.uk/	30061737	2018	32,867,902 (11,689)	19467910
	11	subarachnoid hemorrhage	SAH	7495	71934	79429	CDKP	https://cd.hugeamp.org/downloads.html	33199917	2021	4,484,252 (520)	4447972
	12	transient ischemic attack	TIA	10830	240124	250954	FinnGen	https://r6.finngen.fi/		2020	16,355,258 (7)	12021163
	13	cardiomyopathy	CM	3772	182971	186743	FinnGen	https://r6.finngen.fi/		2020	16,355,044 (290)	12021097
	14	aortic aneurysm	AA	4385	649565	653950	UKBiobank, FinnGen, BioBank Japan	https://www.ebi.ac.uk/gwas/studies/GCST90018783	34594039	2021	25,843,951 (84)	14311180
	15	venous thromboembolism	VTE	12240	472358	484598	UKBiobank	https://www.ebi.ac.uk/gwas/studies/GCST90038607	33959723	2021	9,886,869 (1,300)	9498415
	16	peripheral artery disease	PAD	11226	649565	660791	UKBiobank, FinnGen, BioBank Japan	https://www.ebi.ac.uk/gwas/studies/GCST90018890	34594039	2021	25,844,652 (227)	14311395
	17	intracerebral hemorrhage	ICH	3391	486780	490171	UKBiobank, FinnGen, BioBank Japan	https://www.ebi.ac.uk/gwas/studies/GCST90018870	34594039	2021	25,841,533 (9)	14310889
	18	thoracic aortic aneurysm	TAA	1351	18295	19646	GWAS Catalog	https://www.ebi.ac.uk/gwas/studies/GCST90027266	34265237	2021	22,980,810 (58)	22980810
Glucose	19	fasting insulin	FI	1996991			MAGIC	https://www.magicinvestigators.org/	34059833	2021	32,635,792 (2,269)	19106785
	20	fasting glucose	FG								34,064,006 (6,605)	19257174
	21	2hr oral glucose challenge	2hGlu								30,098,704 (690)	18695110
	22	glycated hemoglobin	HbA1c								33,811,879 (9,387)	19274800
Lipids	23	high-density lipoprotein choleserol	HDLC	1654960			GLGC	https://csg.sph.umich.edu/willer/public/glgc-lipids2021/	34887591	2021	51,735,689 (133,340)	21586126
	24	low-densitty lipoprotein cholesterol	LDLC								49,757,576 (112,574)	21516718
	25	triglycerides	TG								50,217,609 (125,850)	21547138
	26	total cholesterol	TC								52,328,642 (145,705)	21609491
	27	non-high-density lipoprotein cholesterol	nonHDLC								48,749,115 (93,481)	21452118
Blood Pressure	28	systolic blood pressure	SBP	757601			UKBiobank + ICBP	https://www.ebi.ac.uk/gwas/publications/30224653#study_panel	30224653	2018	7,088,121 (74,355)	7039062
	29	diastolic blood pressure	DBP								7,160,657 (83,833)	7111082
	30	pulse pressure	PP								7,088,842 (60,316)	7039785
Adiposity	31	body mass index	BMI	694649			UKBiobank + GIANT	https://zenodo.org/record/1251813	30239722	2019	27,381,302 (85,103)	17934975
	32	waist to hip ratio	WHR								27,376,273 (39,705)	17934968
	33	WHR adjusted for BMI	WHRadjbmi								27,375,636 (54,362)	17934966
Immune cells	34	white blood cell count	WBC	563085			UK Biobank + Blood Cell Consortium (BCX)	https://www.ebi.ac.uk/gwas/publications/32888494	32888494	2020	41,264,179 (125,525)	19262718
	35	basophil count	BASO								41,265,204 (31,253)	19262840
		basophil percentage of white cells	BASO%								41,265,870 (16,417)	19263072
	37	eosinophil counts	EO								41,265,919 (118,916)	19263197
		eosinophil percentage of white cells	EO%								41,266,115 (108,181)	19263301
	39	lymphocyte count	LYMPH								41,266,573 (123,456)	19263175
		lymphocyte percentage of white cells	LYMPH%								41,266,258 (74,571)	19263147
	41	monocyte count	MONO								41,263,103 (122,604)	19262188
		monocyte percentage of white cells	MONO%								41,263,840 (98,383)	19262434
	43	neutrophil count	NEUT								39,301,515 (95,797)	18348144
		neutrophil percentage of white cells	NEUT%								41,266,508 (69,695)	19263250
