## Supplemental Table 2 for "Shared Genetic Susceptibility between Abdominal Aortic Aneurysm and Cardiometabolic Traits"

### Sheet: Sheet1
Supplementary Table 2. Horizontal pleiotropy analyses between AAA and cardiometabolic traits.
Exposure	Outcome	Egger intercept	SE	P value
AAA	CAD	-0.00155945	0.00523627	0.766712
AAA	MI	0.00136925	0.00721305	0.849977
BMI	AAA	-0.00266987	0.00230595	0.247505
CAD	AAA	-0.000163051	0.00515799	0.974809
DBP	AAA	-0.00424316	0.00310537	0.172768
HDLC	AAA	-0.00222533	0.00106495	0.0370494
HyperT	AAA	0.00194743	0.0053001	0.713966
LDLC	AAA	-0.00129796	0.00156254	0.406642
nonHDLC	AAA	-0.00230137	0.00157538	0.144986
PP	AAA	0.00409806	0.00290471	0.15911
TC	AAA	-0.00203156	0.00142907	0.155656
TG	AAA	0.000155348	0.00120957	0.897853
