## Supplemental Table 3 for "Shared Genetic Susceptibility between Abdominal Aortic Aneurysm and Cardiometabolic Traits"

### Sheet: Sheet1
Supplementary Table 3. Cross-trait meta-analysis between AAA and cardiometabolic traits.
Cross-traits	SNP	CHR	BP	A1	A2	P-Trait	P-AAA	P-MTAG	P-CPASSOC	Consequence	NearestGene	Genes within clumping region
AAA-AF	rs4129267	1	154426264	T	C	2.79499e-09	8.282e-29	1.37545e-31	1.38772e-35	intronic	IL6R	IL6R
AAA-BMI	rs10742179	11	27650524	A	G	1.242e-49	1.259e-08	2.91968e-43	3.07916e-47	ncRNA_intronic	BDNF-AS	LGR4,RP11-159H22.2,RP11-159H22.1,LIN7C,BDNF-AS,LINC00678,BDNF,RP11-587D21.4
AAA-BMI	rs10822145	10	64934548	T	C	1.44e-10	3.88e-08	2.62581e-15	2.91274e-13	intronic	JMJD1C	EGR2,RNU6-543P,RP11-144G16.1,NRBF2,JMJD1C,TATDN1P1,PRELID1P3,JMJD1C-AS1,RP11-351O1.3,REEP3,MRPL35P2,RP11-111N20.4,RP11-170M17.1
AAA-BMI	rs1878699	15	67900883	A	G	5.719e-13	4.652e-09	1.95818e-18	2.80272e-15	intronic	MAP2K5	SMAD3,AAGAB,RPS24P16,IQCH,IQCH-AS1,C15orf61,RP11-502I4.3,MAP2K5,HNRNPA1P5,SKOR1,RP11-34F13.2,RP11-34F13.3,RP11-282M16.1
AAA-BMI	rs214105	11	17313521	A	G	1.175e-08	9.654e-10	8.75982e-16	1.03459e-13	intronic	NUCB2	PLEKHA7,OR7E14P,AC116533.2,AC116533.1,RPS13,PIK3C2A,RP11-452G18.1,NUCB2,RP11-452G18.2,NCR3LG1,RP1-239B22.5,KCNJ11,ABCC8
AAA-BMI	rs4841452	8	10687121	A	G	1.513e-18	4.989e-08	1.33028e-22	9.32516e-18	intronic	PINX1	snoU13,LINC00599,RP11-1E4.1,MSRA,RP11-212F11.1,RP11-981G7.1,RP11-981G7.2,PRSS51,RP11-981G7.6,PRSS55,RP1L1,C8orf74,SOX7,CTD-2135J3.3,PINX1,RP11-177H2.2,XKR6,AF131215.6,AF131215.9,AF131215.2,AF131215.3,AF131215.5,AF131215.4,AF131215.8,LINC00529,RPL19P13,CTC-493P15.2,MTMR9,AF131216.6,SLC35G5,TDH,AF131216.5,C8orf12,RN7SL293P,FAM167A,BLK,RP11-148O21.6,RP11-148O21.3,RP11-148O21.4,RP11-148O21.2,LINC0020…
AAA-BMI	rs73149487	20	62481351	T	G	4.834e-08	7.983e-09	2.17365e-14	1.23319e-12	intergenic	LOC112268269	CHRNA4,KCNQ2,EEF1A2,PTK6,SRMS,HELZ2,GMEB2,CTD-3184A7.4,STMN3,RTEL1,RTEL1-TNFRSF6B,TNFRSF6B,ARFRP1,RP4-583P15.15,LIME1,RP4-583P15.14,SLC2A4RG,RP4-583P15.10,ZBTB46,RP4-583P15.11,AL158091.1,ABHD16B,DNAJC5,ZNF512B,PRPF6,TCEA2,OPRL1,NPBWR2,MYT1,LINC00266-1
AAA-BMI	rs8047818	16	69967732	A	G	4.586e-25	4.625e-08	3.07993e-26	2.18307e-23	intronic	WWP2	CYB5B,NFAT5,NQO1,CTD-2033A16.3,NOB1,CTD-2033A16.2,WWP2,CLEC18A,PDXDC2P,RP11-419C5.2,RP11-106J23.1,PDPR,RP11-296I10.3,CLEC18C,RP11-296I10.5,AC009060.1,RP11-296I10.6,FKSG63,EXOSC6,AARS,RP11-529K1.3,RP11-529K1.2,DDX19A,ST3GAL2,RP11-529K1.4,FUK,COG4,SF3B3,IL34
AAA-BMI	rs9882740	3	49702484	T	C	2.87e-18	4.902e-08	7.7107e-20	5.30604e-17	intronic	BSN	NCKIPSD,IP6K2,PRKAR2A,PRKAR2A-AS1,SLC25A20,ARIH2OS,ARIH2,P4HTM,WDR6,DALRD3,IMPDH2,QRICH1,QARS,USP19,LAMB2,RP11-694I15.7,CCDC71,KLHDC8B,C3orf84,CCDC36,RP11-3B7.1,C3orf62,USP4,GPX1,RHOA,RHOA-IT1,TCTA,AMT,NICN1,RNA5SP130,DAG1,BSN-AS2,BSN,BSN-AS1,APEH,MST1,RNF123,GMPPB,IP6K1,RP13-1056D16.2,CDHR4,FAM212A,UBA7,AC139451.1,TRAIP,CAMKV,RN7SL217P,ACTBP13,MST1R,CTD-2330K9.2,CTD-2330K9.3,MON1A,RBM6,RBM5,RP11…
AAA-CAD	rs10455872	6	161010118	A	G	2.18e-186	8.657e-54	8.21174e-206	1.71181e-234	intronic	LPA	LPA
AAA-CAD	rs10846742	12	125308682	A	G	3.264e-19	4.445e-12	1.40914e-27	5.09258e-29	intronic	SCARB1	SCARB1
AAA-CAD	rs10965228	9	22082380	A	G	1.788e-21	3.916e-11	2.12617e-28	2.33707e-30	ncRNA_intronic	CDKN2B-AS1	RP11-145E5.5,CDKN2A,CDKN2B-AS1
AAA-CAD	rs113650570	9	21976402	A	G	1.372e-18	1.329e-12	2.15355e-27	5.81147e-29	intronic	CDKN2A	PTPLAD2,KHSRPP1,RN7SL151P,MTAP,RP11-145E5.5,CDKN2A,RP11-149I2.4,CDKN2B-AS1,CDKN2B,UBA52P6,AL391117.1
AAA-CAD	rs11591147	1	55505647	T	G	3.824e-27	2.001e-15	1.97795e-37	1.83372e-40	exonic	PCSK9	CYB5RL,TTC22,TMEM61,RP11-12C17.2,BSND,PCSK9,USP24,RP11-101C11.1,GOT2P1
AAA-CAD	rs117159625	19	10926952	T	C	2.071e-14	8.382e-09	4.73949e-20	5.50552e-21	intronic	DNM2	DNM2
AAA-CAD	rs12126142	1	154425456	A	G	3.721e-18	8.058e-29	1.07265e-40	1.35768e-42	intronic	IL6R	ATP8B2,RP11-350G8.4,RP11-350G8.3,RP11-350G8.5,IL6R,SHE,TDRD10,UBE2Q1,UBE2Q1-AS1,ADAR,KCNN3
AAA-CAD	rs12127701	1	109838264	A	G	1.017e-09	1.205e-08	8.45849e-16	4.97347e-16	intronic	MYBPHL	MYBPHL
AAA-CAD	rs12149063	16	75451758	A	G	6.119e-29	6.57e-09	3.1387e-08	1.51191e-40	intronic	CFDP1	CFDP1
AAA-CAD	rs12293813	11	110224141	A	G	5.053e-15	1.586e-14	5.84667e-26	5.12336e-27	intergenic	LINC02732	RP11-708B6.2,ZC3H12C,RDX,RP11-347E10.1,FDX1,ARHGAP20,HNRNPA1P60
AAA-CAD	rs12370382	12	125327404	T	C	1.137e-15	1.61e-08	5.07319e-21	6.55885e-22	intronic	SCARB1	SCARB1,RNU6-927P
AAA-CAD	rs12446515	16	56987015	T	C	4.283e-09	1.156e-15	1.08169e-20	5.4167e-21	intergenic	HERPUD1	HERPUD1
AAA-CAD	rs12720922	16	57000885	A	G	3.338e-09	9.821e-10	3.61132e-16	2.16318e-16	intronic	CETP	CETP
AAA-CAD	rs12740374	1	109817590	T	G	2.136e-63	2.966e-38	2.09907e-92	1.9865e-100	UTR3	CELSR2	CELSR2
AAA-CAD	rs12916	5	74656539	T	C	6.955e-11	4.289e-08	1.99767e-16	8.57549e-17	UTR3	HMGCR	CTD-2503O16.4,RP11-229C3.4,GCNT4,RP11-229C3.2,ANKRD31,CTD-2235C13.2,HMGCR,CTD-2235C13.3,COL4A3BP,CTD-2235C13.1,POLK,CTC-366B18.2,CTC-366B18.4,ANKDD1B,POC5,SLC25A5P9
AAA-CAD	rs13288666	9	21973857	T	C	5.635e-23	7.286e-09	6.43451e-27	3.60943e-29	intronic	CDKN2A	RP11-145E5.5,CDKN2A,CDKN2B-AS1
AAA-CAD	rs140570886	6	161013013	T	C	1.36e-111	7.846e-35	4.43479e-129	1.83723e-142	intronic	LPA	LPA
AAA-CAD	rs1412444	10	91002927	T	C	2.077e-35	8.55e-19	1.19245e-48	2.47908e-52	intronic	LIPA	LIPA
AAA-CAD	rs147711004	19	45337918	A	G	1.215e-08	3.479e-10	4.09233e-16	3.80889e-16	intergenic	NECTIN2	NECTIN2
AAA-CAD	rs1831733	9	22076071	T	C	6.97e-283	1.29e-67	0	0	ncRNA_intronic	CDKN2B-AS1	CDKN2B-AS1
AAA-CAD	rs1855185	9	22073996	T	G	1.019e-25	3.689e-10	1.42852e-30	3.03419e-33	ncRNA_intronic	CDKN2B-AS1	RP11-145E5.5,CDKN2B,CDKN2B-AS1
AAA-CAD	rs2111485	2	163110536	A	G	1.34e-08	5.367e-11	1.67051e-16	1.11676e-16	intergenic	FAP	AC008063.3,GCG,AC007750.5,FAP,IFIH1,GCA,KCNH7
AAA-CAD	rs2279463	6	160668389	A	G	2.683e-15	6.097e-10	3.47201e-22	4.61783e-23	intronic	SLC22A2	IGF2R,RP11-317M22.1,SLC22A2,SLC22A3,LPA
AAA-CAD	rs2954021	8	126482077	A	G	5.6e-21	3.525e-18	7.3848e-35	9.02512e-37	intergenic	TRIB1	TRIB1
AAA-CAD	rs3106166	6	160838361	A	G	7.063e-29	1.18e-09	4.14449e-33	1.82093e-35	intronic	SLC22A3	SLC22A2,SLC22A3,AL591069.1,LPAL2,LPA
AAA-CAD	rs35414786	10	82238403	T	C	4.545e-08	3.921e-11	4.13252e-16	3.12111e-16	intronic	TSPAN14	AL359195.1,MAT1A,RP11-36D19.4,RP11-36D19.8,DYDC1,DYDC2,FAM213A,RP11-137H2.6,TSPAN14,RP11-137H2.4,SH2D4B
AAA-CAD	rs35623220	10	105631657	T	C	7.173e-09	7.512e-09	3.32458e-15	2.65889e-15	intergenic	STN1	SH3PXD2A,RP11-541N10.3,OBFC1,SLK
AAA-CAD	rs4804573	19	11277232	A	G	1.602e-18	2.931e-12	2.83658e-27	1.17177e-28	UTR3	KANK2	KANK2
AAA-CAD	rs4918068	10	105644736	T	G	8.545e-11	2.306e-12	5.34886e-20	1.76028e-20	intronic	STN1	SH3PXD2A,RP11-541N10.3,OBFC1,SLK
AAA-CAD	rs541041	2	21294975	A	G	2.106e-18	1.486e-10	2.02892e-25	1.00442e-26	intergenic	APOB	APOB
AAA-CAD	rs55997232	19	11188117	T	C	2.326e-44	4.582e-35	8.59136e-72	2.19145e-77	intergenic	LDLR-AS1	LDLR-AS1
AAA-CAD	rs56131196	19	45422846	A	G	2.844e-39	1.916e-29	3.71539e-62	8.63358e-67	downstream	APOC1	APOC1
AAA-CAD	rs58749629	20	44571317	A	G	9.313e-15	8.626e-49	1.32933e-49	2.13861e-52	intronic	PCIF1	AL031663.2,WFDC2,RPL5P2,SPINT3,WFDC6,EPPIN,WFDC8,WFDC9,WFDC11,WFDC10B,WFDC13,SPINT4,HNRNPA1P3,WFDC3,SPINT5P,DNTTIP1,UBE2C,TNNC2,SNX21,ACOT8,ZSWIM3,ZSWIM1,CTSA,PLTP,PCIF1,ZNF335,FTLP1,MMP9,SLC12A5,NCOA5,CD40
AAA-CAD	rs6006426	22	30669883	A	G	1.138e-14	4.694e-11	1.36674e-22	1.73267e-23	intergenic	OSM	RP3-438O4.4,RP1-102K2.6,LIF,RP1-102K2.8,OSM,GATSL3,RP1-130H16.18,TBC1D10A,SF3A1,CCDC157,RP1-130H16.16,RNF215,SEC14L2,RP4-539M6.19,MTFP1,RP4-539M6.18,SEC14L3
AAA-CAD	rs61905116	11	116649538	A	G	8.702e-10	7.785e-21	5.02809e-25	1.58436e-25	UTR3	ZPR1	ZPR1
AAA-CAD	rs6416742	16	72149061	T	C	2.494e-11	2.854e-08	7.37733e-17	2.82278e-17	intergenic	DHX38	DHX38
AAA-CAD	rs662799	11	116663707	A	G	4.141e-18	1.575e-15	9.75417e-30	3.35791e-31	upstream	APOA5	APOA5
AAA-CAD	rs6859	19	45382034	A	G	3.408e-08	2.984e-08	6.87422e-14	5.88392e-14	UTR3	NECTIN2	BCAM,PVRL2
AAA-CAD	rs6905073	6	161067892	T	G	4e-30	1.562e-12	6.04169e-38	3.66145e-40	intronic	LPA	SLC22A2,RP1-276N6.2,SLC22A3,LPAL2,LPA,RP1-81D8.4,RP1-81D8.3,PLG
AAA-CAD	rs7025486	9	124422403	A	G	3.755e-15	4.847e-33	3.82448e-40	1.02619e-41	intronic	DAB2IP	DAB2IP
AAA-CAD	rs76735376	6	161086716	A	G	9.37e-31	3.305e-09	2.43304e-32	1.45046e-36	intergenic	LPA	RP1-249F5.3,SLC22A1,SLC22A2,SLC22A3,LPAL2,LPA,PLG,RP11-235G24.1,MAP3K4,AGPAT4
AAA-CAD	rs783144	6	161119239	T	C	9.609e-28	5.756e-09	2.15826e-31	1.4297e-33	intergenic	PLG	LPA,RP1-81D8.4,RP1-81D8.3,PLG
AAA-CAD	rs783147	6	161137990	A	G	1.865e-11	4.249e-08	7.03676e-17	2.63026e-17	intronic	PLG	PLG,RP11-235G24.1,RP11-235G24.2,RP11-235G24.3,RP3-428L16.1
AAA-CAD	rs894211	8	19865747	T	C	6.667e-21	4.884e-16	7.59721e-33	1.14765e-34	intergenic	LPL	LPL
AAA-CAD	rs9549328	13	113636156	T	C	1.052e-08	2.544e-11	6.01005e-17	3.8525e-17	intronic	MCF2L	MCF2L,RP11-120K24.3,MCF2L-AS1,RP11-120K24.4,RP11-120K24.5
AAA-CAD	rs9882740	3	49702484	T	C	1.684e-10	4.902e-08	5.69724e-16	2.72033e-16	intronic	BSN	NCKIPSD,IP6K2,PRKAR2A,PRKAR2A-AS1,SLC25A20,ARIH2OS,ARIH2,P4HTM,WDR6,DALRD3,IMPDH2,QRICH1,QARS,USP19,LAMB2,RP11-694I15.7,CCDC71,KLHDC8B,C3orf84,CCDC36,RP11-3B7.1,C3orf62,USP4,GPX1,RHOA,RHOA-IT1,TCTA,AMT,NICN1,RNA5SP130,DAG1,BSN-AS2,BSN,BSN-AS1,APEH,MST1,RNF123,GMPPB,IP6K1,RP13-1056D16.2,CDHR4,FAM212A,UBA7,AC139451.1,TRAIP,CAMKV,RN7SL217P,ACTBP13,MST1R,CTD-2330K9.2,CTD-2330K9.3,MON1A,RBM6,RBM5,RP11…
AAA-DBP	rs10822145	10	64934548	T	C	5.835e-17	3.88e-08	3.28982e-20	4.58029e-17	intronic	JMJD1C	EGR2,RNU6-543P,RP11-144G16.1,NRBF2,JMJD1C,TATDN1P1,PRELID1P3,JMJD1C-AS1,RP11-351O1.3,REEP3,MRPL35P2,RP11-111N20.4,RP11-170M17.1
AAA-DBP	rs11187850	10	96068480	A	G	1.366e-19	5.037e-17	2.44203e-32	6.6951e-29	intronic	PLCE1	PLCE1,RP11-391J2.3,PLCE1-AS1,RP11-76P2.4,NOC3L,TBC1D12,HELLS,RP11-119K6.6,CTBP2P2,CYP2C18,CYP2C19,CYP2C58P,RP11-400G3.3,CYP2C9,CYP2C59P,CYP2C60P,RP11-208C17.4,CYP2C8
AAA-DBP	rs12769135	10	95971466	T	G	5.373e-19	4.779e-10	5.16629e-24	1.58296e-20	intronic	PLCE1	PLCE1,RP11-391J2.3,PLCE1-AS1,NOC3L,TBC1D12,HELLS,RP11-119K6.6,CYP2C19,CYP2C9,CYP2C59P,CYP2C8
AAA-DBP	rs1418555	1	218523650	A	G	5.655e-15	4.37e-08	6.18081e-19	4.09589e-16	intronic	TGFB2	RRP15,RP11-224O19.2,TGFB2
AAA-DBP	rs1791736	18	20277555	T	G	1.258e-08	6.497e-31	6.66532e-34	4.05421e-33	intergenic	LOC101927571	LOC101927571
AAA-DBP	rs2317415	16	81594574	T	G	1.96e-17	9.405e-09	2.19889e-21	3.52214e-18	intronic	CMIP	CMIP
AAA-DBP	rs2836411	21	39819830	T	C	1.716e-17	1.388e-18	5.20404e-32	5.6815e-29	intronic	ERG	ERG
AAA-DBP	rs2836638	21	40070986	T	C	2.905e-13	9.199e-11	1.2111e-20	3.68331e-18	intergenic	ERG	ERG,LINC00114
AAA-DBP	rs34927895	6	169577986	A	G	1.135e-09	2.763e-11	2.77232e-18	2.03648e-16	ncRNA_intronic	LINC02544	RP11-417E7.1,RP11-417E7.2,XXyac-YX65C7_A.2,THBS2
AAA-DBP	rs35677603	11	47268310	T	C	9.879e-14	5.401e-10	1.945e-20	1.84708e-17	intronic	ACP2	CREB3L1,DGKZ,AMBRA1,HARBI1,ATG13,ARHGAP1,ZNF408,F2,CKAP5,LRP4-AS1,LRP4,C11orf49,RP11-390K5.3,ARFGAP2,RP11-390K5.6,PACSIN3,RP11-390K5.1,RN7SL772P,DDB2,RP11-17G12.2,ACP2,NR1H3,MADD,RP11-17G12.3,MYBPC3,SPI1,RP11-750H9.5,SLC39A13,PSMC3,RAPSN,CELF1,PTPMT1,KBTBD4,NDUFS3,FAM180B,C1QTNF4,Y_RNA,MTCH2,AGBL2,FNBP4,NUP160,RP11-692M12.4,RP11-793I11.1,PTPRJ,OR4B1
AAA-DBP	rs4841452	8	10687121	A	G	1.885e-23	4.989e-08	2.10533e-24	1.10088e-21	intronic	PINX1	snoU13,LINC00599,RP11-1E4.1,MSRA,RP11-212F11.1,RP11-981G7.1,RP11-981G7.2,PRSS51,RP11-981G7.6,PRSS55,RP1L1,C8orf74,SOX7,CTD-2135J3.3,PINX1,RP11-177H2.2,XKR6,AF131215.6,AF131215.9,AF131215.2,AF131215.3,AF131215.5,AF131215.4,AF131215.8,LINC00529,RPL19P13,CTC-493P15.2,MTMR9,AF131216.6,SLC35G5,TDH,AF131216.5,C8orf12,RN7SL293P,FAM167A,BLK,RP11-148O21.6,RP11-148O21.3,RP11-148O21.4,RP11-148O21.2,LINC0020…
AAA-DBP	rs4936098	11	130280667	A	G	4.291e-21	1.298e-34	2.97054e-50	3.80561e-47	intronic	ADAMTS8	RP11-121M22.1,ADAMTS8,ADAMTS15
AAA-DBP	rs55834964	15	79049766	A	C	4.681e-08	4.015e-08	8.63254e-14	3.49135e-12	intergenic	ADAMTS7	ADAMTS7
AAA-DBP	rs62413474	6	56001074	A	G	1.514e-11	2.175e-09	8.30999e-18	1.40957e-15	intronic	COL21A1	BMP5,NPM1P36,COL21A1
AAA-DBP	rs6882842	5	74651909	A	G	8.489e-09	1.77e-08	1.19313e-14	7.0671e-13	intronic	HMGCR	HMGCR
AAA-DBP	rs714515	1	172352990	A	G	3.044e-22	9.263e-14	7.38713e-31	6.4007e-27	intronic	DNM3	DNM3,PIGC,C1orf105
AAA-DBP	rs76631336	20	10681223	T	G	3.089e-11	3.087e-08	2.5243e-16	3.87901e-14	intergenic	JAG1	SLX4IP,JAG1,RP11-103J8.1,RP1-278O22.2,RP4-697P8.3
AAA-DBP	rs881858	6	43806609	A	G	4.654e-16	2.916e-10	4.53507e-22	4.03435e-19	intergenic	LINC02537	RP11-344J7.2
AAA-HDLC	rs10455872	6	161010118	A	G	2.969e-11	8.657e-54	1.73353e-51	8.50099e-52	intronic	LPA	LPA
AAA-HDLC	rs11604424	11	116651115	T	C	2.06e-267	1.648e-14	2.72328e-63	7.26946e-277	intronic	ZPR1	ZPR1
AAA-HDLC	rs12803249	11	116536418	A	G	4.211e-66	6.917e-09	6.34651e-12	1.05569e-69	intergenic	LINC02702	LINC02702
AAA-HDLC	rs1292060	17	57913849	A	G	1.702e-09	2.385e-08	8.14153e-15	1.99565e-15	intronic	VMP1	VMP1
AAA-HDLC	rs141414463	11	116598315	T	C	1.89e-143	6.376e-11	3.32793e-28	8.97703e-139	intergenic	BUD13	AP000797.4,AP000797.2,snoU13,AP001891.1,AP000770.1,BUD13,APOA5,AP006216.5,APOA4,SIK3,AP000936.5,RP11-109L13.1,PAFAH1B2,SIDT2,PCSK7,RNF214,BACE1,CEP164,DSCAML1
AAA-HDLC	rs147711004	19	45337918	A	G	1.731e-85	3.479e-10	7.70613e-14	4.52939e-84	intergenic	NECTIN2	NECTIN2
AAA-HDLC	rs157592	19	45424514	A	C	7.33e-283	2.587e-18	9.59527e-59	1.08618e-265	intergenic	APOC1	APOC1
AAA-HDLC	rs180360	11	116598988	A	G	3.17e-234	2.077e-08	3.47723e-58	8.18685e-230	intergenic	BUD13	AP000770.1,BUD13,AP006216.10,ZNF259,APOA5,AP006216.5,APOA4,APOC3,SIK3
AAA-HDLC	rs2807859	1	221061163	A	C	4.132e-15	2.016e-09	3.54708e-20	2.65641e-22	intergenic	HLX	HLX
AAA-HDLC	rs2980876	8	126481694	T	C	8.63e-169	4.316e-11	3.47604e-42	1.61691e-172	intergenic	TRIB1	TRIB1
AAA-HDLC	rs35677603	11	47268310	T	C	4.86e-89	5.401e-10	3.99597e-63	8.8358e-83	intronic	ACP2	CREB3L1,DGKZ,AMBRA1,HARBI1,ATG13,ARHGAP1,ZNF408,F2,CKAP5,LRP4-AS1,LRP4,C11orf49,RP11-390K5.3,ARFGAP2,RP11-390K5.6,PACSIN3,RP11-390K5.1,RN7SL772P,DDB2,RP11-17G12.2,ACP2,NR1H3,MADD,RP11-17G12.3,MYBPC3,SPI1,RP11-750H9.5,SLC39A13,PSMC3,RAPSN,CELF1,PTPMT1,KBTBD4,NDUFS3,FAM180B,C1QTNF4,Y_RNA,MTCH2,AGBL2,FNBP4,NUP160,RP11-692M12.4,RP11-793I11.1,PTPRJ,OR4B1
AAA-HDLC	rs3751542	15	58856033	T	C	5.382e-11	4.056e-08	1.38672e-15	1.27689e-16	intronic	LIPC	LIPC,RP11-50C13.1,ADAM10,RP11-123C21.2,RP11-30K9.7,U3,RP11-30K9.6,FAM63B,RP11-30K9.4,RP11-30K9.5,RNF111,SLTM
AAA-HDLC	rs378114	20	44538427	T	C	5.64e-97	7.077e-27	2.21872e-93	1.8703e-118	intronic	PLTP	PLTP
AAA-HDLC	rs4449583	5	1284135	T	C	6.907e-11	4.537e-08	3.08321e-15	1.8822e-16	intronic	TERT	SLC6A18,TERT,RP11-325I22.2
AAA-HDLC	rs465002	5	55808475	T	C	2.052e-78	1.188e-08	6.40094e-13	6.0255e-72	ncRNA_intronic	C5orf67	C5orf67
AAA-HDLC	rs480823	11	116525730	T	C	6.95e-167	1.736e-08	1.15892e-40	5.48291e-169	ncRNA_intronic	LINC02702	LINC02702
AAA-HDLC	rs4846922	1	230307182	T	C	1e-245	2.32e-08	4.69085e-62	2.42731e-239	intronic	GALNT2	GALNT2
AAA-HDLC	rs6073958	20	44551855	T	C	1.71e-261	1.396e-11	1.75747e-154	9.58573e-267	intergenic	PLTP	WFDC6,WFDC9,WFDC11,SPINT4,WFDC3,DNTTIP1,UBE2C,TNNC2,SNX21,ACOT8,ZSWIM3,ZSWIM1,SPATA25,NEURL2,CTSA,RP3-337O18.9,PLTP,PCIF1,ZNF335,FTLP1,MMP9,RP11-465L10.10,SLC12A5,CD40
AAA-HDLC	rs629301	1	109818306	T	G	7.04e-106	7.174e-34	2.02307e-08	1.51782e-132	UTR3	CELSR2	CELSR2
AAA-HDLC	rs6859	19	45382034	A	G	5.945e-59	2.984e-08	1.02115e-08	3.83085e-56	UTR3	NECTIN2	BCAM,PVRL2
AAA-HDLC	rs74830	11	117090558	T	C	4.348e-26	9.5e-09	1.91128e-25	7.74291e-31	intronic	PCSK7	PCSK7
AAA-HDLC	rs783144	6	161119239	T	C	1.022e-41	5.756e-09	7.36459e-36	2.186e-46	intergenic	PLG	LPA,RP1-81D8.4,RP1-81D8.3,PLG
AAA-HDLC	rs838876	12	125259888	A	G	4.57e-122	6.04e-12	8.08432e-26	2.51681e-114	intergenic	SCARB1	SCARB1
AAA-HDLC	rs904801	16	88517105	A	G	2.565e-09	2.323e-08	1.95503e-14	4.40733e-15	intergenic	ZFPM1	ZNF469,ZFPM1,MIR5189
AAA-HF	rs10455872	6	161010118	A	G	1.892e-11	8.657e-54	7.98119e-53	1.84541e-58	intronic	LPA	LPA
AAA-HF	rs140570886	6	161013013	T	C	7.687e-11	7.846e-35	2.49968e-37	8.67045e-42	intronic	LPA	LPA
AAA-HF	rs1537371	9	22099568	A	C	1.575e-15	3.84e-111	4.85704e-97	3.48483e-119	ncRNA_intronic	CDKN2B-AS1	CDKN2B-AS1
AAA-HF	rs646776	1	109818530	T	C	1.65e-09	4.546e-38	5.56756e-39	1.50047e-42	downstream	CELSR2	CELSR2
AAA-HyperT	rs2317415	16	81594574	T	G	3.37287e-12	9.405e-09	4.2088e-16	4.34776e-14	intronic	CMIP	CMIP
AAA-HyperT	rs2901761	10	95895127	A	G	6.55194e-09	9.018e-24	6.62266e-09	4.55077e-31	intronic	PLCE1	PLCE1
AAA-HyperT	rs4841452	8	10687121	A	G	2.37192e-11	4.989e-08	9.28221e-15	7.27952e-13	intronic	PINX1	snoU13,LINC00599,RP11-1E4.1,MSRA,RP11-212F11.1,RP11-981G7.1,RP11-981G7.2,PRSS51,RP11-981G7.6,PRSS55,RP1L1,C8orf74,SOX7,CTD-2135J3.3,PINX1,RP11-177H2.2,XKR6,AF131215.6,AF131215.9,AF131215.2,AF131215.3,AF131215.5,AF131215.4,AF131215.8,LINC00529,RPL19P13,CTC-493P15.2,MTMR9,AF131216.6,SLC35G5,TDH,AF131216.5,C8orf12,RN7SL293P,FAM167A,BLK,RP11-148O21.6,RP11-148O21.3,RP11-148O21.4,RP11-148O21.2,LINC0020…
AAA-HyperT	rs6583934	10	96069405	T	G	1.49944e-09	2.038e-17	1.19125e-23	8.25336e-24	intronic	PLCE1	PLCE1
AAA-SAH	rs10519203	15	78814046	A	G	1.293e-09	6.454e-34	2.81266e-39	3.00438e-35	intronic	HYKK	RP11-114H24.3,IREB2,RP11-650L12.1,HYKK,AC027228.1,PSMA4,CHRNA5,RP11-650L12.2,CHRNA3,CHRNB4,RP11-335K5.2,RPL18P11,RP11-160C18.2,RP11-160C18.4,ADAMTS7,MORF4L1
AAA-SAH	rs11661542	18	20223695	A	C	5.735e-16	5.209e-29	7.48759e-38	1.17268e-30	intergenic	LOC101927571	RPS4XP18,RNU6-1032P,RP11-739L10.1,RP11-370A5.1,RBBP8,CABLES1
AAA-SAH	rs12930452	16	75462055	A	G	1.843e-10	1.882e-09	6.06785e-14	2.32285e-10	intronic	CFDP1	CTRB2,CTRB1,RP11-331F4.4,BCAR1,RNU6-758P,CFDP1,RP11-252K23.1,RP11-252K23.2,RP11-77K12.1,TMEM170A,RP11-77K12.3,RP11-77K12.4,CHST6
AAA-SAH	rs1537371	9	22099568	A	C	3.679e-22	3.84e-111	3.22519e-125	6.74276e-118	ncRNA_intronic	CDKN2B-AS1	CDKN2B-AS1
AAA-LDLC	rs10411252	19	11163847	T	C	5.1e-295	7.62e-09	7.92381e-157	4.17618e-290	intronic	SMARCA4	SMARCA4
AAA-LDLC	rs10757274	9	22096055	A	G	2.042e-17	2.44e-109	1.21962e-19	3.44224e-113	ncRNA_intronic	CDKN2B-AS1	CDKN2B-AS1
AAA-LDLC	rs10846742	12	125308682	A	G	2.477e-32	4.445e-12	2.29305e-33	7.52539e-43	intronic	SCARB1	SCARB1
AAA-LDLC	rs11856835	15	74716174	A	G	2.256e-13	6.739e-09	2.96835e-18	1.40348e-21	intronic	SEMA7A	CCDC33,RP11-60L3.2,CYP11A1,CTD-2311M21.2,SEMA7A,UBL7,UBL7-AS1,RP11-10O17.1,RP11-10O17.3,ARID3B,CLK3,EDC3,CYP1A1,CYP1A2,CSK,MIR4513,LMAN1L,RP11-414J4.2,CPLX3,ULK3,SCAMP2,MPI,FAM219B,CTD-2235H24.2,COX5A,RPP25,SCAMP5,PPCDC,SCARNA20,RPL36AP45,C15orf39
AAA-LDLC	rs11881315	19	10909953	T	C	1.44e-279	5.453e-09	9.80088e-180	6.65E-312	intronic	DNM2	S1PR5,ATG4D,KRI1,CDKN2D,AP1M2,CTC-539A10.7,SLC44A2,ILF3,QTRT1,DNM2,TMED1,C19orf38,CARM1,YIPF2,C19orf52,SMARCA4,CTC-215O4.4,LDLR
AAA-LDLC	rs12124352	1	109831124	T	C	5.32e-146	4.94e-09	7.99396e-91	5.20084e-150	intergenic	MYBPHL	MYBPHL
AAA-LDLC	rs12691088	19	45418486	A	G	2.41E-320	2.029e-10	3.58434e-179	0	intronic	APOC1	APOC1
AAA-LDLC	rs12805061	11	116553025	A	G	1.791e-08	2.116e-09	7.03813e-14	2.51651e-15	intergenic	LINC02702	LINC02702
AAA-LDLC	rs12930036	16	71992072	T	G	3.971e-75	1.895e-08	9.59059e-59	5.29864e-83	intronic	PKD1L3	CALB2,RP11-510M2.1,RP11-510M2.8,AC010547.9,ZNF19,CHST4,RP11-432I5.1,RP11-432I5.2,PHLPP2,RP11-432I5.6,AP1G1,RP11-417N10.3,ATXN1L,IST1,ZNF821,RP11-498D10.5,PKD1L3,RP11-498D10.6,RP11-498D10.8,DHODH,TXNL4B,HPR,DHX38,PMFBP1,RP11-328J14.1,RP11-328J14.2,RNU6-385P,AC004158.2
AAA-LDLC	rs141414463	11	116598315	T	C	3.469e-25	6.376e-11	2.96045e-28	2.31127e-35	intergenic	BUD13	AP000797.4,AP000797.2,snoU13,AP001891.1,AP000770.1,BUD13,APOA5,AP006216.5,APOA4,SIK3,AP000936.5,RP11-109L13.1,PAFAH1B2,SIDT2,PCSK7,RNF214,BACE1,CEP164,DSCAML1
AAA-LDLC	rs157581	19	45395714	T	C	1.86e-176	2.15e-20	6.35971e-133	4.60302e-193	exonic	TOMM40	TOMM40
AAA-LDLC	rs180360	11	116598988	A	G	1.787e-11	2.077e-08	7.84257e-16	1.70755e-18	intergenic	BUD13	AP000770.1,BUD13,AP006216.10,ZNF259,APOA5,AP006216.5,APOA4,APOC3,SIK3
AAA-LDLC	rs1810126	6	160872151	T	C	1.914e-48	1.478e-12	1.33007e-45	1.30204e-60	UTR3	SLC22A3	SLC22A3
AAA-LDLC	rs186696265	6	161111700	T	C	3.23e-234	9.325e-30	1.03106e-182	2.93758e-253	intergenic	PLG	PNLDC1,RP1-249F5.3,AIRN,IGF2R,RP11-288H12.4,SLC22A1,SLC22A2,SLC22A3,LPAL2,LPA,RP1-81D8.3,PLG,RP11-235G24.1,RP3-428L16.1,MAP3K4,AGPAT4
AAA-LDLC	rs2150879	17	57859210	A	G	2.06e-16	3.502e-17	8.75623e-27	7.9138e-31	intronic	VMP1	YPEL2,RP11-567L7.5,RP11-567L7.6,RNU4-13P,DHX40,CLTC,PTRH2,VMP1,RNU6-450P,TUBD1,RPS6KB1,RP5-1073F15.1,RP11-178C3.1,RNFT1,TBC1D3P1-DHX40P1,RP11-178C3.2,DHX40P1,HEATR6,CTD-2319I12.1,CTD-2319I12.3
AAA-LDLC	rs2315065	6	161108144	A	C	1.08e-287	1.993e-35	7.3881e-218	1.52E-314	intergenic	PLG	SLC22A3,LPA,RP1-81D8.4,PLG,RP11-235G24.1,RP11-235G24.2,RP3-428L16.1
AAA-LDLC	rs2807875	1	221115395	T	G	7.362e-18	8.952e-10	3.08452e-21	1.46448e-25	intergenic	HLX	HLA-AS1,HLX,RP11-453O22.1
AAA-LDLC	rs3124784	6	160952838	A	G	1.49e-53	1.879e-11	5.39079e-49	2.22286e-66	exonic	LPA	LPA
AAA-LDLC	rs3741298	11	116657561	T	C	2.12e-89	2.468e-17	1.28349e-76	7.13251e-106	intronic	ZPR1	ZPR1
AAA-LDLC	rs3764261	16	56993324	A	C	2.2e-116	8.737e-16	1.10794e-94	1.49519e-134	intergenic	CETP	CETP
AAA-LDLC	rs3809114	12	57848639	A	G	2.957e-14	1.169e-09	8.52853e-19	2.78829e-22	upstream	INHBE	LRP1,SHMT2,STAC3,RP11-123K3.4,R3HDM2,RP11-756H6.1,INHBC,INHBE,GLI1,MARS,KIF5A
AAA-LDLC	rs3827066	20	44586023	T	C	1.64e-08	4.158e-47	2.15342e-08	4.62257e-48	intronic	ZNF335	ZNF335
AAA-LDLC	rs41306199	1	109835163	T	C	2.88E-316	2.593e-08	4.27836e-181	0	UTR3	MYBPHL	KIAA1324,RNU7-122P,SARS,CELSR2,PSRC1,MYBPHL,SORT1,PSMA5,SYPL2,ATXN7L2,CYB561D1,AMIGO1,GPR61,RP5-1160K1.8,GNAI3,GNAT2,RP5-1160K1.6,AMPD2,RPL7P8,GSTM4,GSTM2
AAA-LDLC	rs432157	19	47214411	T	C	2.464e-12	5.807e-10	4.30147e-18	6.99808e-21	intronic	PRKD2	DACT3,DACT3-AS1,PRKD2,MIR320E,STRN4,CTB-174O21.2,FKRP,SLC1A5,HNRNPMP2
AAA-LDLC	rs439401	19	45414451	T	C	1.465e-56	7.767e-10	5.49102e-48	2.05887e-66	intergenic	APOE	PVRL2,CTB-129P6.4,TOMM40,APOE,APOC1,APOC1P1
AAA-LDLC	rs481843	11	116525867	T	C	1.768e-32	9.81e-09	5.9016e-31	1.45994e-40	ncRNA_intronic	LINC02702	LINC02702
AAA-LDLC	rs4841452	8	10687121	A	G	9.512e-11	4.989e-08	4.86307e-15	2.55392e-17	intronic	PINX1	snoU13,LINC00599,RP11-1E4.1,MSRA,RP11-212F11.1,RP11-981G7.1,RP11-981G7.2,PRSS51,RP11-981G7.6,PRSS55,RP1L1,C8orf74,SOX7,CTD-2135J3.3,PINX1,RP11-177H2.2,XKR6,AF131215.6,AF131215.9,AF131215.2,AF131215.3,AF131215.5,AF131215.4,AF131215.8,LINC00529,RPL19P13,CTC-493P15.2,MTMR9,AF131216.6,SLC35G5,TDH,AF131216.5,C8orf12,RN7SL293P,FAM167A,BLK,RP11-148O21.6,RP11-148O21.3,RP11-148O21.4,RP11-148O21.2,LINC0020…
AAA-LDLC	rs4926419	1	150264714	T	C	1.335e-15	4.649e-09	2.70721e-19	4.74787e-23	intergenic	MRPS21	RN7SL480P,ANP32E,RNU2-17P,RP4-790G17.7,CA14,APH1A,C1orf54,C1orf51,MRPS21,PRPF3,RPRD2,TARS2,ECM1,LINC00568,RP11-54A4.2,AL356356.1,ADAMTSL4-AS1,RN7SL600P,MCL1,SNORA40,ENSA,GOLPH3L,HORMAD1,CTSS,RP11-363I22.3,ARNT,RP11-235D19.2,Y_RNA,CYCSP51,SETDB1,RP11-316M1.3,BNIPL,CDC42SE1,MLLT11,GABPB2,RP11-68I18.10,SEMA6C
AAA-LDLC	rs56853305	17	27648542	A	G	7.727e-24	5.812e-09	8.26811e-25	1.09539e-30	intergenic	NUFIP2	SPAG5,FLOT2,SEZ6,PIPOX,MYO18A,TIAF1,RP11-321A17.4,RP11-22N12.2,TWF1P1,CRYBA1,NUFIP2,RPL35AP35,RP11-296K13.4,MIR4523,TAOK1,RP11-68I3.2,SSH2,NSRP1
AAA-LDLC	rs5742911	19	11243445	A	G	3.11e-307	3.987e-09	1.24291e-171	1.62E-317	UTR3	LDLR	LDLR,SPC24
AAA-LDLC	rs6734238	2	113841030	A	G	5.519e-12	3.243e-17	3.1949e-23	9.33099e-26	intergenic	IL1F10	IL36G,AC016724.6,IL36A,IL36B,IL36RN,IL1F10,RNU6-1180P,IL1RN,PSD4
AAA-LDLC	rs6905073	6	161067892	T	G	6.985e-76	1.562e-12	2.5834e-64	6.23237e-86	intronic	LPA	SLC22A2,RP1-276N6.2,SLC22A3,LPAL2,LPA,RP1-81D8.4,RP1-81D8.3,PLG
AAA-LDLC	rs6999569	8	126475770	A	G	4.85e-305	4.024e-14	1.24597e-186	2.47E-320	intergenic	TRIB1	TRIB1
AAA-LDLC	rs7025486	9	124422403	A	G	1.27e-08	4.847e-33	9.88818e-31	7.10762e-34	intronic	DAB2IP	DAB2IP
AAA-LDLC	rs7203984	16	56999258	A	C	1.498e-35	5.552e-09	4.67014e-31	3.80761e-41	intronic	CETP	CETP
AAA-LDLC	rs739414	16	73097956	T	C	2.32e-10	2.619e-08	1.65562e-14	1.20272e-16	intergenic	ZFHX3	ZFHX3,RP11-346C20.4,RP11-346C20.3,HCCAT5
AAA-LDLC	rs76735376	6	161086716	A	G	6.391e-71	3.305e-09	1.10053e-52	7.79657e-75	intergenic	LPA	RP1-249F5.3,SLC22A1,SLC22A2,SLC22A3,LPAL2,LPA,PLG,RP11-235G24.1,MAP3K4,AGPAT4
AAA-LDLC	rs783144	6	161119239	T	C	6.43e-117	5.756e-09	9.37466e-82	7.92557e-130	intergenic	PLG	LPA,RP1-81D8.4,RP1-81D8.3,PLG
AAA-LDLC	rs783147	6	161137990	A	G	1.962e-19	4.249e-08	1.48627e-20	2.25118e-25	intronic	PLG	PLG,RP11-235G24.1,RP11-235G24.2,RP11-235G24.3,RP3-428L16.1
AAA-LDLC	rs904801	16	88517105	A	G	8.032e-12	2.323e-08	2.86497e-16	6.21766e-19	intergenic	ZFPM1	ZNF469,ZFPM1,MIR5189
AAA-LDLC	rs9472135	6	43809802	T	C	2.47e-10	7.687e-09	2.0423e-15	7.3961e-18	intergenic	LINC02537	LINC02537
AAA-LDLC	rs9521732	13	111033821	A	C	4.917e-30	1.359e-10	4.76317e-30	3.00713e-38	intronic	COL4A2	COL4A2
AAA-MI	rs10455872	6	161010118	A	G	4e-58	8.657e-54	1.23703e-102	7.85638e-111	intronic	LPA	LPA
AAA-MI	rs10846742	12	125308682	A	G	3.3e-08	4.445e-12	7.88329e-18	7.1536e-19	intronic	SCARB1	SCARB1
AAA-MI	rs11591147	1	55505647	T	G	8.1e-11	2.001e-15	1.69657e-23	3.96011e-25	exonic	PCSK9	CYB5RL,TTC22,TMEM61,RP11-12C17.2,BSND,PCSK9,USP24,RP11-101C11.1,GOT2P1
AAA-MI	rs12740374	1	109817590	T	G	5.7e-18	2.966e-38	2.74378e-51	4.55053e-58	UTR3	CELSR2	CELSR2
AAA-MI	rs13288666	9	21973857	T	C	2e-09	7.286e-09	8.25922e-16	4.21616e-16	intronic	CDKN2A	RP11-145E5.5,CDKN2A,CDKN2B-AS1
AAA-MI	rs13702	8	19824492	T	C	4.3e-08	3.922e-15	1.22071e-20	1.08503e-22	UTR3	LPL	LPL
AAA-MI	rs140570886	6	161013013	T	C	1.7e-33	7.846e-35	3.93772e-63	1.02535e-67	intronic	LPA	LPA
AAA-MI	rs1412444	10	91002927	T	C	2.3e-09	8.55e-19	2.76657e-25	5.94064e-28	intronic	LIPA	LIPA
AAA-MI	rs2891168	9	22098619	A	G	2e-68	1.3e-109	8.66649e-168	1.14137e-190	ncRNA_intronic	CDKN2B-AS1	RP11-145E5.5,CDKN2A,RP11-149I2.4,CDKN2B-AS1,CDKN2B,UBA52P6
AAA-MI	rs2954021	8	126482077	A	G	8.9e-09	3.525e-18	5.50633e-24	9.45152e-27	intergenic	TRIB1	TRIB1
AAA-MI	rs3106166	6	160838361	A	G	3.4e-08	1.18e-09	1.4885e-15	3.63548e-16	intronic	SLC22A3	SLC22A2,SLC22A3,AL591069.1,LPAL2,LPA
AAA-MI	rs429358	19	45411941	T	C	3.1e-15	2.475e-38	2.20886e-48	5.83448e-56	exonic	APOE	APOE
AAA-MI	rs6905073	6	161067892	T	G	6.8e-12	1.562e-12	8.40346e-22	1.99466e-22	intronic	LPA	SLC22A2,RP1-276N6.2,SLC22A3,LPAL2,LPA,RP1-81D8.4,RP1-81D8.3,PLG
AAA-MI	rs73015011	19	11189764	T	C	3.7e-10	5.52e-35	7.93643e-40	6.24991e-47	intergenic	LDLR-AS1	LDLR-AS1
AAA-MI	rs76735376	6	161086716	A	G	4e-09	3.305e-09	6.44362e-16	3.83117e-16	intergenic	LPA	RP1-249F5.3,SLC22A1,SLC22A2,SLC22A3,LPAL2,LPA,PLG,RP11-235G24.1,MAP3K4,AGPAT4
AAA-MI	rs783144	6	161119239	T	C	4.5e-13	5.756e-09	9.95847e-19	1.84383e-18	intergenic	PLG	LPA,RP1-81D8.4,RP1-81D8.3,PLG
AAA-nonHDLC	rs10119	19	45406673	A	G	1.35e-222	9.469e-10	1.74865e-128	1.32849e-227	UTR3	TOMM40	TOMM40
AAA-nonHDLC	rs10455872	6	161010118	A	G	3.27e-236	8.657e-54	7.24566e-207	5.53035e-282	intronic	LPA	LPA
AAA-nonHDLC	rs11671872	19	11265020	A	G	2.29e-303	3.067e-13	2.68206e-173	1.22014e-303	intronic	SPC24	SPC24
AAA-nonHDLC	rs11856835	15	74716174	A	G	4.925e-09	6.739e-09	1.61196e-14	4.0123e-15	intronic	SEMA7A	CCDC33,RP11-60L3.2,CYP11A1,CTD-2311M21.2,SEMA7A,UBL7,UBL7-AS1,RP11-10O17.1,RP11-10O17.3,ARID3B,CLK3,EDC3,CYP1A1,CYP1A2,CSK,MIR4513,LMAN1L,RP11-414J4.2,CPLX3,ULK3,SCAMP2,MPI,FAM219B,CTD-2235H24.2,COX5A,RPP25,SCAMP5,PPCDC,SCARNA20,RPL36AP45,C15orf39
AAA-nonHDLC	rs12287066	11	116662331	T	G	1.28E-308	4.144e-20	1.09951e-190	1.08E-311	exonic	APOA5	AP000770.1,BUD13,AP006216.10,AP006216.11,ZNF259,APOA5,APOA4,APOC3,APOA1-AS,SIK3,SIK3-IT1,RP11-109L13.1,PAFAH1B2,SIDT2,PCSK7
AAA-nonHDLC	rs1292071	17	57926911	T	C	9.388e-09	3.465e-16	2.11789e-20	4.78359e-20	intergenic	VMP1	VMP1
AAA-nonHDLC	rs12930036	16	71992072	T	G	1.493e-58	1.895e-08	1.1269e-44	2.0089e-59	intronic	PKD1L3	CALB2,RP11-510M2.1,RP11-510M2.8,AC010547.9,ZNF19,CHST4,RP11-432I5.1,RP11-432I5.2,PHLPP2,RP11-432I5.6,AP1G1,RP11-417N10.3,ATXN1L,IST1,ZNF821,RP11-498D10.5,PKD1L3,RP11-498D10.6,RP11-498D10.8,DHODH,TXNL4B,HPR,DHX38,PMFBP1,RP11-328J14.1,RP11-328J14.2,RNU6-385P,AC004158.2
AAA-nonHDLC	rs1317983	6	43806335	T	C	2.534e-15	1.993e-09	3.21864e-20	5.8974e-23	intergenic	LINC02537	LINC02537
AAA-nonHDLC	rs141414463	11	116598315	T	C	7.49e-108	6.376e-11	1.89768e-72	1.59924e-105	intergenic	BUD13	AP000797.4,AP000797.2,snoU13,AP001891.1,AP000770.1,BUD13,APOA5,AP006216.5,APOA4,SIK3,AP000936.5,RP11-109L13.1,PAFAH1B2,SIDT2,PCSK7,RNF214,BACE1,CEP164,DSCAML1
AAA-nonHDLC	rs147711004	19	45337918	A	G	1.02e-260	3.479e-10	6.10578e-140	3.23527e-259	intergenic	NECTIN2	NECTIN2
AAA-nonHDLC	rs17266652	20	39919423	T	C	8.719e-09	3.817e-08	1.35127e-13	1.93608e-14	intronic	ZHX3	ZHX3
AAA-nonHDLC	rs180360	11	116598988	A	G	5.797e-83	2.077e-08	1.14227e-55	1.39848e-81	intergenic	BUD13	AP000770.1,BUD13,AP006216.10,ZNF259,APOA5,AP006216.5,APOA4,APOC3,SIK3
AAA-nonHDLC	rs186696265	6	161111700	T	C	6.69e-135	9.325e-30	5.0334e-121	1.42907e-157	intergenic	PLG	PNLDC1,RP1-249F5.3,AIRN,IGF2R,RP11-288H12.4,SLC22A1,SLC22A2,SLC22A3,LPAL2,LPA,RP1-81D8.3,PLG,RP11-235G24.1,RP3-428L16.1,MAP3K4,AGPAT4
AAA-nonHDLC	rs2119690	8	19859539	A	G	7.55e-124	1.117e-14	8.70656e-92	6.41165e-130	intergenic	LPL	INTS10,LPL,AC100802.3
AAA-nonHDLC	rs2279463	6	160668389	A	G	6.052e-34	6.097e-10	1.2632e-33	6.79991e-42	intronic	SLC22A2	IGF2R,RP11-317M22.1,SLC22A2,SLC22A3,LPA
AAA-nonHDLC	rs2287029	19	10916684	T	C	1.96e-263	2.097e-10	1.2965e-158	4.13822e-253	intronic	DNM2	DNM2
AAA-nonHDLC	rs247616	16	56989590	T	C	7.01e-184	5.81e-16	9.94227e-124	3.793e-189	intergenic	CETP	SLC12A3,AC012181.1,CETP
AAA-nonHDLC	rs268	8	19813529	A	G	7.993e-44	1.311e-09	9.55557e-37	1.33494e-49	exonic	LPL	CSGALNACT1,LPL,AC100802.3,ATP6V1B2,LZTS1,RP11-563N12.2,RP11-404E12.1,RP11-108E14.1,TMEM97P2
AAA-nonHDLC	rs2891168	9	22098619	A	G	1.174e-11	1.3e-109	1.54265e-30	6.93785e-110	ncRNA_intronic	CDKN2B-AS1	RP11-145E5.5,CDKN2A,RP11-149I2.4,CDKN2B-AS1,CDKN2B,UBA52P6
AAA-nonHDLC	rs2980876	8	126481694	T	C	1.82E-309	4.316e-11	1.65655e-180	9.10E-310	intergenic	TRIB1	TRIB1
AAA-nonHDLC	rs3106166	6	160838361	A	G	2.578e-41	1.18e-09	5.66428e-36	5.79497e-47	intronic	SLC22A3	SLC22A2,SLC22A3,AL591069.1,LPAL2,LPA
AAA-nonHDLC	rs35271870	1	109776285	T	C	3.6e-302	2.48e-09	4.64354e-154	1.70076e-293	intronic	SARS1	KIAA1324,SARS,CELSR2,PSRC1,MYBPHL,SORT1,PSMA5,SYPL2,AMIGO1,GPR61,GNAI3,RNU6V,GNAT2,AMPD2,GSTM4,RP4-735C1.4
AAA-nonHDLC	rs35358959	1	109824250	A	G	1.05e-279	3.469e-09	6.91875e-152	9.56885e-280	exonic	PSRC1	PSRC1
AAA-nonHDLC	rs3809114	12	57848639	A	G	4.216e-18	1.169e-09	1.72155e-22	1.56994e-26	upstream	INHBE	LRP1,SHMT2,STAC3,RP11-123K3.4,R3HDM2,RP11-756H6.1,INHBC,INHBE,GLI1,MARS,KIF5A
AAA-nonHDLC	rs439401	19	45414451	T	C	6.26e-199	7.767e-10	5.85358e-113	4.58883e-198	intergenic	APOE	PVRL2,CTB-129P6.4,TOMM40,APOE,APOC1,APOC1P1
AAA-nonHDLC	rs443081	19	47212343	T	C	3.822e-08	1.59e-10	3.17661e-15	2.37802e-15	intronic	PRKD2	PRKD2
AAA-nonHDLC	rs4846923	1	230307222	T	G	2.678e-20	4.598e-08	9.58789e-22	3.2758e-26	intronic	GALNT2	GALNT2
AAA-nonHDLC	rs4916252	1	172354017	T	C	5.574e-13	1.256e-13	2.84868e-22	1.19332e-23	intronic	DNM3	DNM3
AAA-nonHDLC	rs5070	11	116708020	A	G	5.003e-79	8.857e-10	5.82006e-58	2.93777e-81	ncRNA_intronic	APOA1-AS	APOA1-AS
AAA-nonHDLC	rs56853305	17	27648542	A	G	3.098e-15	5.812e-09	1.32703e-19	4.7868e-22	intergenic	NUFIP2	SPAG5,FLOT2,SEZ6,PIPOX,MYO18A,TIAF1,RP11-321A17.4,RP11-22N12.2,TWF1P1,CRYBA1,NUFIP2,RPL35AP35,RP11-296K13.4,MIR4523,TAOK1,RP11-68I3.2,SSH2,NSRP1
AAA-nonHDLC	rs5742911	19	11243445	A	G	2.74e-195	3.987e-09	4.41978e-113	1.98777e-196	UTR3	LDLR	LDLR,SPC24
AAA-nonHDLC	rs6734238	2	113841030	A	G	9.149e-14	3.243e-17	3.48182e-25	3.3154e-26	intergenic	IL1F10	IL36G,AC016724.6,IL36A,IL36B,IL36RN,IL1F10,RNU6-1180P,IL1RN,PSD4
AAA-nonHDLC	rs6905073	6	161067892	T	G	1.702e-63	1.562e-12	2.98617e-56	6.33057e-72	intronic	LPA	SLC22A2,RP1-276N6.2,SLC22A3,LPAL2,LPA,RP1-81D8.4,RP1-81D8.3,PLG
AAA-nonHDLC	rs7123666	11	116667083	A	G	4.72e-265	1.578e-08	1.2133e-146	1.66124e-273	intergenic	APOA5	APOA5
AAA-nonHDLC	rs7203984	16	56999258	A	C	7.784e-76	5.552e-09	1.13347e-55	2.04654e-79	intronic	CETP	CETP
AAA-nonHDLC	rs7485656	12	125315647	A	G	1.003e-45	7.106e-11	7.83433e-40	4.91815e-52	intronic	SCARB1	SCARB1,UBC,RPL22P19
AAA-nonHDLC	rs76735376	6	161086716	A	G	6.913e-45	3.305e-09	1.42185e-36	4.09721e-49	intergenic	LPA	RP1-249F5.3,SLC22A1,SLC22A2,SLC22A3,LPAL2,LPA,PLG,RP11-235G24.1,MAP3K4,AGPAT4
AAA-nonHDLC	rs783144	6	161119239	T	C	5.941e-54	5.756e-09	1.38305e-40	1.60169e-54	intergenic	PLG	LPA,RP1-81D8.4,RP1-81D8.3,PLG
AAA-nonHDLC	rs783147	6	161137990	A	G	9.237e-10	4.249e-08	2.90073e-14	3.20783e-15	intronic	PLG	PLG,RP11-235G24.1,RP11-235G24.2,RP11-235G24.3,RP3-428L16.1
AAA-nonHDLC	rs8124182	20	44608901	A	G	2.07e-09	5.188e-46	2.85488e-10	3.2392e-45	intergenic	ZNF335	ZNF335
AAA-nonHDLC	rs9521732	13	111033821	A	C	1.692e-26	1.359e-10	1.86957e-28	1.34864e-34	intronic	COL4A2	COL4A2
AAA-PAD	rs10455872	6	161010118	A	G	3.602e-13	8.657e-54	3.29709e-59	2.37206e-64	intronic	LPA	LPA
AAA-PAD	rs144578537	6	161062551	T	G	4.396e-09	8.31e-09	6.75322e-16	1.12265e-14	intronic	LPA	LPA
AAA-PAD	rs1537371	9	22099568	A	C	3.182e-21	3.84e-111	5.92106e-115	4.99088e-127	ncRNA_intronic	CDKN2B-AS1	CDKN2B-AS1
AAA-stroke_AS	rs10757279	9	22124630	A	G	3.238e-08	1.84e-108	2.07703e-98	5.7064e-114	intergenic	CDKN2B-AS1	CDKN2B-AS1
AAA-T2D	rs1011685	8	19830769	T	C	5.584e-11	5.569e-10	5.58477e-19	8.53454e-17	intergenic	LPL	LPL
AAA-T2D	rs1333045	9	22119195	T	C	2.114e-09	1.301e-78	2.1096e-76	1.13772e-72	ncRNA_intronic	CDKN2B-AS1	CDKN2B-AS1
AAA-T2D	rs3106166	6	160838361	A	G	1.231e-10	1.18e-09	1.86299e-18	2.72572e-16	intronic	SLC22A3	SLC22A2,SLC22A3,AL591069.1,LPAL2,LPA
AAA-T2D	rs429358	19	45411941	T	C	1.128e-14	2.475e-38	2.13728e-08	2.1995e-44	exonic	APOE	APOE
AAA-T2D	rs464605	5	55807370	T	C	1.85e-44	4.357e-09	2.20672e-39	8.88526e-42	ncRNA_exonic	C5orf67	C5orf67
AAA-TC	rs10757274	9	22096055	A	G	2.67e-18	2.44e-109	9.20306e-19	3.79991e-111	ncRNA_intronic	CDKN2B-AS1	CDKN2B-AS1
AAA-TC	rs10846742	12	125308682	A	G	6.107e-40	4.445e-12	2.48073e-37	3.19333e-49	intronic	SCARB1	SCARB1
AAA-TC	rs11856835	15	74716174	A	G	6.313e-14	6.739e-09	1.53311e-17	9.35194e-21	intronic	SEMA7A	CCDC33,RP11-60L3.2,CYP11A1,CTD-2311M21.2,SEMA7A,UBL7,UBL7-AS1,RP11-10O17.1,RP11-10O17.3,ARID3B,CLK3,EDC3,CYP1A1,CYP1A2,CSK,MIR4513,LMAN1L,RP11-414J4.2,CPLX3,ULK3,SCAMP2,MPI,FAM219B,CTD-2235H24.2,COX5A,RPP25,SCAMP5,PPCDC,SCARNA20,RPL36AP45,C15orf39
AAA-TC	rs12124352	1	109831124	T	C	2.14e-108	4.94e-09	8.94485e-70	2.03876e-109	intergenic	MYBPHL	MYBPHL
AAA-TC	rs1292071	17	57926911	T	C	1.154e-12	3.465e-16	5.48804e-23	6.31113e-26	intergenic	VMP1	VMP1
AAA-TC	rs12930036	16	71992072	T	G	2.833e-74	1.895e-08	6.06517e-52	5.21311e-72	intronic	PKD1L3	CALB2,RP11-510M2.1,RP11-510M2.8,AC010547.9,ZNF19,CHST4,RP11-432I5.1,RP11-432I5.2,PHLPP2,RP11-432I5.6,AP1G1,RP11-417N10.3,ATXN1L,IST1,ZNF821,RP11-498D10.5,PKD1L3,RP11-498D10.6,RP11-498D10.8,DHODH,TXNL4B,HPR,DHX38,PMFBP1,RP11-328J14.1,RP11-328J14.2,RNU6-385P,AC004158.2
AAA-TC	rs141414463	11	116598315	T	C	7.28e-91	6.376e-11	9.11733e-67	1.12779e-95	intergenic	BUD13	AP000797.4,AP000797.2,snoU13,AP001891.1,AP000770.1,BUD13,APOA5,AP006216.5,APOA4,SIK3,AP000936.5,RP11-109L13.1,PAFAH1B2,SIDT2,PCSK7,RNF214,BACE1,CEP164,DSCAML1
AAA-TC	rs141844707	1	109830993	T	C	1.46e-296	1.097e-08	2.16838e-167	2.03E-311	intergenic	MYBPHL	MYBPHL
AAA-TC	rs147711004	19	45337918	A	G	1.37e-212	3.479e-10	8.20806e-125	1.61041e-219	intergenic	NECTIN2	NECTIN2
AAA-TC	rs157581	19	45395714	T	C	5.06E-316	2.15e-20	1.11469e-208	0	exonic	TOMM40	TOMM40
AAA-TC	rs180360	11	116598988	A	G	8.831e-32	2.077e-08	5.80043e-28	3.91177e-37	intergenic	BUD13	AP000770.1,BUD13,AP006216.10,ZNF259,APOA5,AP006216.5,APOA4,APOC3,SIK3
AAA-TC	rs1810126	6	160872151	T	C	1.267e-43	1.478e-12	8.24617e-40	1.83716e-52	UTR3	SLC22A3	SLC22A3
AAA-TC	rs186696265	6	161111700	T	C	2.47e-170	9.325e-30	9.59764e-140	5.84512e-192	intergenic	PLG	PNLDC1,RP1-249F5.3,AIRN,IGF2R,RP11-288H12.4,SLC22A1,SLC22A2,SLC22A3,LPAL2,LPA,RP1-81D8.3,PLG,RP11-235G24.1,RP3-428L16.1,MAP3K4,AGPAT4
AAA-TC	rs1974718	11	116606766	A	G	4.50Ee-321	1.378e-14	1.22161e-193	0	intergenic	BUD13	AP000770.1,BUD13,AP006216.11,ZNF259,APOA5,AP006216.5,APOA4,APOC3,APOA1,APOA1-AS,SIK3,AP000936.4,RP11-109L13.1,PAFAH1B2,PCSK7,BACE1,CEP164
AAA-TC	rs2125213	4	103411099	A	G	1.589e-10	1.231e-08	2.76557e-15	1.39236e-17	ncRNA_intronic	LOC105377621	AF213884.1,AF213884.2,NFKB1,MANBA,RP11-10L12.4,SLC9B2
AAA-TC	rs2315065	6	161108144	A	C	8.46e-249	1.993e-35	2.30941e-191	1.24188e-275	intergenic	PLG	SLC22A3,LPA,RP1-81D8.4,PLG,RP11-235G24.1,RP11-235G24.2,RP3-428L16.1
AAA-TC	rs2807863	1	221067103	T	G	6.705e-16	1.382e-09	7.81035e-20	7.24131e-24	intergenic	HLX	HLX
AAA-TC	rs2954033	8	126493746	A	G	2.33E-319	1.248e-12	1.40503e-192	0	intergenic	TRIB1	TRIB1,RP11-136O12.2
AAA-TC	rs3124784	6	160952838	A	G	5.057e-56	1.879e-11	1.49297e-46	4.59927e-63	exonic	LPA	LPA
AAA-TC	rs35120633	11	116655600	A	G	4.05e-293	2.628e-20	6.29727e-186	1.69798e-301	exonic	ZPR1	ZPR1
AAA-TC	rs439401	19	45414451	T	C	1.04e-201	7.767e-10	7.11836e-118	1.35464e-205	intergenic	APOE	PVRL2,CTB-129P6.4,TOMM40,APOE,APOC1,APOC1P1
AAA-TC	rs443081	19	47212343	T	C	8.799e-17	1.59e-10	3.11549e-21	1.81662e-25	intronic	PRKD2	PRKD2
AAA-TC	rs4926419	1	150264714	T	C	1.994e-11	4.649e-09	2.62058e-16	6.09485e-19	intergenic	MRPS21	RN7SL480P,ANP32E,RNU2-17P,RP4-790G17.7,CA14,APH1A,C1orf54,C1orf51,MRPS21,PRPF3,RPRD2,TARS2,ECM1,LINC00568,RP11-54A4.2,AL356356.1,ADAMTSL4-AS1,RN7SL600P,MCL1,SNORA40,ENSA,GOLPH3L,HORMAD1,CTSS,RP11-363I22.3,ARNT,RP11-235D19.2,Y_RNA,CYCSP51,SETDB1,RP11-316M1.3,BNIPL,CDC42SE1,MLLT11,GABPB2,RP11-68I18.10,SEMA6C
AAA-TC	rs55948246	19	11159889	T	C	1.43E-322	3.601e-10	3.88329e-191	0	intronic	SMARCA4	SLC44A2,ILF3-AS1,ILF3,QTRT1,DNM2,CARM1,C19orf52,SMARCA4,CTC-215O4.4,LDLR
AAA-TC	rs56156922	16	56987369	T	C	1.03e-236	3.905e-14	1.38017e-60	3.18843e-247	intergenic	CETP	CETP
AAA-TC	rs56237989	19	11262969	T	G	2.88e-309	5.866e-09	1.52604e-181	0	intronic	SPC24	LDLR,SPC24,KANK2
AAA-TC	rs56853305	17	27648542	A	G	1.607e-29	5.812e-09	5.27119e-28	1.19014e-35	intergenic	NUFIP2	SPAG5,FLOT2,SEZ6,PIPOX,MYO18A,TIAF1,RP11-321A17.4,RP11-22N12.2,TWF1P1,CRYBA1,NUFIP2,RPL35AP35,RP11-296K13.4,MIR4523,TAOK1,RP11-68I3.2,SSH2,NSRP1
AAA-TC	rs5742911	19	11243445	A	G	1.83e-208	3.987e-09	3.93981e-123	4.1715e-215	UTR3	LDLR	LDLR,SPC24
AAA-TC	rs591592	11	116713566	T	C	1.46e-156	1.337e-09	1.07167e-96	1.63767e-158	ncRNA_intronic	APOA1-AS	APOA1-AS
AAA-TC	rs6513716	20	39962875	T	C	6.493e-09	3.362e-08	6.13807e-13	1.49201e-14	intergenic	LPIN3	LPIN3
AAA-TC	rs6734238	2	113841030	A	G	3.348e-27	3.243e-17	1.1484e-33	4.67237e-41	intergenic	IL1F10	IL36G,AC016724.6,IL36A,IL36B,IL36RN,IL1F10,RNU6-1180P,IL1RN,PSD4
AAA-TC	rs6743376	2	113832333	A	C	6.752e-12	1.142e-12	1.35131e-18	5.03988e-21	exonic	IL1F10	IL37,IL36G,AC016724.6,IL36A,IL36B,IL36RN,IL1F10,RNU6-1180P,IL1RN,PSD4
AAA-TC	rs6905073	6	161067892	T	G	1.147e-54	1.562e-12	5.67709e-51	2.87086e-67	intronic	LPA	SLC22A2,RP1-276N6.2,SLC22A3,LPAL2,LPA,RP1-81D8.4,RP1-81D8.3,PLG
AAA-TC	rs7025486	9	124422403	A	G	1.462e-08	4.847e-33	8.34461e-30	2.41951e-33	intronic	DAB2IP	DAB2IP
AAA-TC	rs71480896	10	95974488	T	C	3.619e-09	9.718e-10	3.22194e-14	1.11883e-15	intronic	PLCE1	PLCE1
AAA-TC	rs73007599	19	10946416	T	C	1.31e-279	2e-11	2.50965e-169	7.75036e-300	intronic	TMED1	TMED1
AAA-TC	rs739414	16	73097956	T	C	2.677e-12	2.619e-08	3.47676e-16	2.9685e-19	intergenic	ZFHX3	ZFHX3,RP11-346C20.4,RP11-346C20.3,HCCAT5
AAA-TC	rs7499892	16	57006590	T	C	3.22e-219	6.349e-10	1.23828e-60	1.77008e-230	intronic	CETP	SLC12A3,RPS24P17,AC012181.1,CETP
AAA-TC	rs76735376	6	161086716	A	G	9.624e-58	3.305e-09	1.48591e-44	9.08516e-63	intergenic	LPA	RP1-249F5.3,SLC22A1,SLC22A2,SLC22A3,LPAL2,LPA,PLG,RP11-235G24.1,MAP3K4,AGPAT4
AAA-TC	rs783144	6	161119239	T	C	1.6e-104	5.756e-09	5.97031e-67	1.74859e-101	intergenic	PLG	LPA,RP1-81D8.4,RP1-81D8.3,PLG
AAA-TC	rs783147	6	161137990	A	G	2.557e-09	4.249e-08	1.06857e-13	1.57897e-15	intronic	PLG	PLG,RP11-235G24.1,RP11-235G24.2,RP11-235G24.3,RP3-428L16.1
AAA-TC	rs881858	6	43806609	A	G	4.811e-10	2.916e-10	4.03503e-16	2.47057e-18	intergenic	LINC02537	RP11-344J7.2
AAA-TC	rs904801	16	88517105	A	G	2.388e-15	2.323e-08	8.49001e-18	2.1128e-21	intergenic	ZFPM1	ZNF469,ZFPM1,MIR5189
AAA-TC	rs9521732	13	111033821	A	C	5.694e-31	1.359e-10	1.54257e-31	5.57348e-41	intronic	COL4A2	COL4A2
AAA-TG	rs10822145	10	64934548	T	C	2.09e-107	3.88e-08	2.17767e-75	3.56518e-129	intronic	JMJD1C	EGR2,RNU6-543P,RP11-144G16.1,NRBF2,JMJD1C,TATDN1P1,PRELID1P3,JMJD1C-AS1,RP11-351O1.3,REEP3,MRPL35P2,RP11-111N20.4,RP11-170M17.1
AAA-TG	rs10846742	12	125308682	A	G	4.796e-27	4.445e-12	4.36704e-29	1.20974e-39	intronic	SCARB1	SCARB1
AAA-TG	rs10892059	11	116881645	A	G	3.02Ee-313	2.092e-10	7.47491e-186	0	intronic	SIK3	AP000770.1,BUD13,AP006216.10,AP006216.5,APOA4,APOC3,APOA1,APOA1-AS,SIK3,SIK3-IT1,AP000936.1,AP000936.4,AP000936.5,RP11-109L13.1,RP11-109L13.5,PAFAH1B2,SIDT2,TAGLN,PCSK7,RNF214
AAA-TG	rs11030087	11	27646246	T	C	1.611e-08	4.165e-09	3.69039e-13	1.66096e-15	ncRNA_intronic	BDNF-AS	BDNF-AS
AAA-TG	rs115912456	5	82815158	A	G	2.756e-15	8.507e-13	4.24214e-22	3.88712e-28	intronic	VCAN	FTH1P9,VCAN,VCAN-AS1
AAA-TG	rs11645233	16	69946768	T	C	3.27e-19	4.904e-08	1.0422e-20	2.03098e-27	intronic	WWP2	WWP2
AAA-TG	rs12210186	6	160978997	A	G	1.196e-21	1.166e-21	1.49726e-34	2.71113e-44	intronic	LPA	LPA
AAA-TG	rs12740374	1	109817590	T	G	1.947e-14	2.966e-38	1.61491e-39	1.88151e-45	UTR3	CELSR2	CELSR2
AAA-TG	rs12930036	16	71992072	T	G	4.472e-16	1.895e-08	4.14321e-19	8.08385e-25	intronic	PKD1L3	CALB2,RP11-510M2.1,RP11-510M2.8,AC010547.9,ZNF19,CHST4,RP11-432I5.1,RP11-432I5.2,PHLPP2,RP11-432I5.6,AP1G1,RP11-417N10.3,ATXN1L,IST1,ZNF821,RP11-498D10.5,PKD1L3,RP11-498D10.6,RP11-498D10.8,DHODH,TXNL4B,HPR,DHX38,PMFBP1,RP11-328J14.1,RP11-328J14.2,RNU6-385P,AC004158.2
AAA-TG	rs12984037	19	11267757	T	C	1.949e-13	2.34e-13	1.95272e-21	1.53764e-26	intergenic	SPC24	SPC24
AAA-TG	rs17273507	20	39954245	A	G	2.786e-17	2.411e-08	2.62262e-19	1.08704e-25	intergenic	ZHX3	RNA5SP484,RNU2-52P,TOP1,RP1-1J6.2,PLCG1,RP3-511B24.6,ZHX3,RP3-450M14.1,LPIN3,EMILIN3,CHD6
AAA-TG	rs183130	16	56991363	T	C	9.66e-135	5.193e-16	4.93466e-104	1.13389e-160	intergenic	CETP	CETP
AAA-TG	rs2391825	13	111035483	A	G	1.86e-10	3.417e-09	1.82537e-15	5.81793e-19	intronic	COL4A2	COL4A2
AAA-TG	rs2966117	16	81599271	T	G	5.348e-11	4.624e-08	2.20089e-14	9.24817e-18	intronic	CMIP	CMIP
AAA-TG	rs34096138	5	52763446	A	G	7.469e-09	9.715e-09	1.41197e-13	3.04373e-16	intergenic	FST	RP11-289K10.1,FST,NDUFS4,CTD-2081C10.1
AAA-TG	rs34468875	2	21383353	T	C	5.085e-78	9.962e-10	6.36726e-56	1.95865e-84	intergenic	TDRD15	RP11-116D2.1,APOB,TDRD15,RP11-79J24.1,AC067959.1
AAA-TG	rs3809114	12	57848639	A	G	4.621e-35	1.169e-09	7.24981e-32	2.29692e-45	upstream	INHBE	LRP1,SHMT2,STAC3,RP11-123K3.4,R3HDM2,RP11-756H6.1,INHBC,INHBE,GLI1,MARS,KIF5A
AAA-TG	rs459193	5	55806751	A	G	9.72e-92	4.476e-09	5.34275e-62	8.12334e-98	downstream	C5orf67	CTC-236F12.4,AC022431.1,AC022431.2
AAA-TG	rs4846922	1	230307182	T	C	1.3e-184	2.32e-08	1.4665e-111	1.23904e-207	intronic	GALNT2	GALNT2
AAA-TG	rs6073958	20	44551855	T	C	4.1e-209	1.396e-11	3.02139e-59	3.88382e-245	intergenic	PLTP	WFDC6,WFDC9,WFDC11,SPINT4,WFDC3,DNTTIP1,UBE2C,TNNC2,SNX21,ACOT8,ZSWIM3,ZSWIM1,SPATA25,NEURL2,CTSA,RP3-337O18.9,PLTP,PCIF1,ZNF335,FTLP1,MMP9,RP11-465L10.10,SLC12A5,CD40
AAA-TG	rs6734238	2	113841030	A	G	7.039e-13	3.243e-17	2.94363e-23	2.4747e-28	intergenic	IL1F10	IL36G,AC016724.6,IL36A,IL36B,IL36RN,IL1F10,RNU6-1180P,IL1RN,PSD4
AAA-TG	rs6857	19	45392254	T	C	7.97E-316	3.788e-25	2.6721e-222	0	UTR3	NECTIN2	PVRL2,CTB-129P6.4,TOMM40,APOE,APOC1,APOC1P1
AAA-TG	rs7203984	16	56999258	A	C	1.431e-76	5.552e-09	1.42948e-57	3.2254e-89	intronic	CETP	CETP
AAA-TG	rs7546252	1	172368310	A	G	8.044e-25	1.657e-13	1.40563e-29	3.66885e-39	intronic	DNM3	DNM3
AAA-TG	rs78268932	15	59087601	A	C	3.59e-09	2.71e-09	1.9109e-14	1.27085e-17	intronic	MINDY2	MINDY2
AAA-TG	rs7903902	10	96074157	T	C	5.343e-10	8.285e-18	8.02762e-22	4.74435e-26	intronic	PLCE1	PLCE1
AAA-TG	rs8142788	22	29400515	A	G	4.844e-09	3.668e-12	9.21545e-17	9.69674e-20	intronic	ZNRF3	TTC28,CHEK2,HSCB,CTA-292E10.6,ZNRF3,ZNRF3-IT1,ZNRF3-AS1,C22orf31
AAA-TG	rs881858	6	43806609	A	G	8.723e-35	2.916e-10	1.3508e-31	9.69979e-45	intergenic	LINC02537	RP11-344J7.2
AAA-TG	rs9365174	6	160988957	A	C	5.102e-14	2.338e-10	3.17695e-19	2.8912e-24	intronic	LPA	LPA
AAA-VTE	rs2288904	19	10742170	A	G	2.3e-09	1.245e-11	1.54977e-18	2.40679e-18	exonic	SLC44A2	SLC44A2
AAA-WHRadjbmi	rs10773111	12	125332955	T	C	1.88e-08	4.713e-08	6.36654e-14	9.4904e-14	intronic	SCARB1	SCARB1
AAA-WHRadjbmi	rs10808546	8	126495818	T	C	1.981e-20	5.061e-15	4.07173e-30	2.52049e-30	intergenic	TRIB1	TRIB1
AAA-WHRadjbmi	rs12210186	6	160978997	A	G	4.538e-08	1.166e-21	3.0081e-26	1.07701e-27	intronic	LPA	LPA
AAA-WHRadjbmi	rs15285	8	19824667	T	C	4.413e-08	1.666e-15	2.67179e-20	2.53e-21	UTR3	LPL	LPL
AAA-WHRadjbmi	rs17273507	20	39954245	A	G	1.615e-08	2.411e-08	5.43846e-14	5.94165e-14	intergenic	ZHX3	RNA5SP484,RNU2-52P,TOP1,RP1-1J6.2,PLCG1,RP3-511B24.6,ZHX3,RP3-450M14.1,LPIN3,EMILIN3,CHD6
AAA-WHRadjbmi	rs17656850	22	30705707	T	C	3.038e-10	1.151e-08	1.78421e-15	2.00222e-15	intronic	TBC1D10A	TBC1D10A
AAA-WHRadjbmi	rs2028387	15	74227037	A	C	2.437e-11	9.794e-12	8.85681e-20	5.28704e-20	intronic	LOXL1	RP11-24D15.1,TBC1D21,AC108137.1,LOXL1-AS1,LOXL1
AAA-WHRadjbmi	rs3861986	10	95910197	A	G	4.111e-09	6.764e-11	9.25724e-17	5.11809e-17	intronic	PLCE1	RP11-429H9.4,PLCE1,HDAC1P1
AAA-WHRadjbmi	rs4936099	11	130280725	A	C	3.795e-09	1.522e-32	7.09062e-10	1.12449e-40	intronic	ADAMTS8	ADAMTS8
AAA-WHRadjbmi	rs62621197	19	8670147	T	C	8.875e-11	8.892e-09	8.81708e-16	4.50373e-16	exonic	ADAMTS10	MYO1F,ADAMTS10,CTD-2586B10.1
AAA-WHRadjbmi	rs714515	1	172352990	A	G	6.491e-59	9.263e-14	1.99894e-51	2.46305e-60	intronic	DNM3	DNM3,PIGC,C1orf105
AAA-WHRadjbmi	rs8142788	22	29400515	A	G	6.218e-11	3.668e-12	8.65278e-20	3.91105e-20	intronic	ZNRF3	TTC28,CHEK2,HSCB,CTA-292E10.6,ZNRF3,ZNRF3-IT1,ZNRF3-AS1,C22orf31
AAA-WHRadjbmi	rs881858	6	43806609	A	G	6.021e-31	2.916e-10	1.25196e-30	1.80443e-32	intergenic	LINC02537	RP11-344J7.2
AAA-WHRadjbmi	rs9515199	13	111033704	T	C	4.006e-16	1.091e-10	1.88619e-21	2.65697e-21	intronic	COL4A2	COL4A2
AAA-WHR	rs10822145	10	64934548	T	C	1.092e-10	3.88e-08	7.34078e-15	1.04636e-14	intronic	JMJD1C	EGR2,RNU6-543P,RP11-144G16.1,NRBF2,JMJD1C,TATDN1P1,PRELID1P3,JMJD1C-AS1,RP11-351O1.3,REEP3,MRPL35P2,RP11-111N20.4,RP11-170M17.1
AAA-WHR	rs15285	8	19824667	T	C	1.619e-09	1.666e-15	2.03549e-22	4.66595e-23	UTR3	LPL	LPL
AAA-WHR	rs2270841	16	69967897	T	C	4.355e-11	2.877e-08	3.04546e-16	1.17311e-15	exonic	WWP2	WWP2
AAA-WHR	rs3127596	6	160953035	A	G	3.074e-08	1.438e-09	1.85172e-15	3.22783e-15	intronic	LPA	LPA
AAA-WHR	rs4936099	11	130280725	A	C	4.051e-08	1.522e-32	3.73397e-10	2.32e-41	intronic	ADAMTS8	ADAMTS8
AAA-WHR	rs7116850	11	27645530	A	G	4.757e-13	8.936e-09	6.93792e-18	4.12531e-17	ncRNA_exonic	LINC00678	LINC00678
AAA-WHR	rs714515	1	172352990	A	G	1.458e-39	9.263e-14	2.91794e-41	1.08439e-40	intronic	DNM3	DNM3,PIGC,C1orf105
AAA-WHR	rs8142788	22	29400515	A	G	1.218e-11	3.668e-12	2.02326e-20	2.42258e-20	intronic	ZNRF3	TTC28,CHEK2,HSCB,CTA-292E10.6,ZNRF3,ZNRF3-IT1,ZNRF3-AS1,C22orf31
AAA-WHR	rs881858	6	43806609	A	G	2.563e-23	2.916e-10	1.62175e-26	2.42895e-25	intergenic	LINC02537	RP11-344J7.2
AAA-WHR	rs9521732	13	111033821	A	C	1.204e-09	1.359e-10	1.40781e-17	2.24377e-17	intronic	COL4A2	COL4A2
