## Supplemental Table 5 for "Shared Genetic Susceptibility between Abdominal Aortic Aneurysm and Cardiometabolic Traits"

### Sheet: Sheet1
Supplementary Table 5. Colocalization analysis of sentinel SNPs between AAA and cardiometabolic traits.
Sentinel SNP	CHR	BP	NearestGene	Cross-traits	SNP - occurrence	Gene - occurrence	Pairwise colocalization						Multi-trait colocalization by HyPrColoc
							PP.H3	PP.H4	Causal SNP	SNP.PP.H4	PP.H4 > 0.7	Causal SNP	SNP	Traits	PP	Candidate SNP	PP%	Nearest gene	PP > 0.7	Candidate SNP
rs1011685	8	19830769	LPL	AAA-T2D	1	7	0.999959	2.76663e-05	rs1011685	0.0844396			rs1011685
rs10119	19	45406673	TOMM40	AAA-nonHDLC	1	3	1	9.11838e-11	rs151330717	0.93186			rs10119
rs10411252	19	11163847	SMARCA4	AAA-LDLC	1	2	0.00650776	0.99346	rs117159625	0.999995	*		rs10411252
rs10455872	6	161010118	LPA	AAA-CAD	6	26	0.00201362	0.997986	rs10455872	0.795575	*	*	rs10455872	AAA, CAD, HDLC, HF, MI, nonHDLC, PAD	0.9921	rs10455872	0.9999	LPA	*	*
rs10455872	6	161010118	LPA	AAA-HDLC	6	26	1	8.88558e-50	rs41272086	0.716909
rs10455872	6	161010118	LPA	AAA-HF	6	26	0.00426812	0.995732	rs10455872	0.501016	*	*
rs10455872	6	161010118	LPA	AAA-MI	6	26	0.00204234	0.997958	rs10455872	0.798998	*	*
rs10455872	6	161010118	LPA	AAA-nonHDLC	6	26	0.00226317	0.997737	rs10455872	0.979527	*	*
rs10455872	6	161010118	LPA	AAA-PAD	6	26	0.00382928	0.996171	rs55730499	0.351634	*
rs10519203	15	78814046	HYKK	AAA-SAH	1	1	0.0214665	0.97848	rs10519203	0.963962	*	*	rs10519203
rs10742179	11	27650524	BDNF-AS	AAA-BMI	1	2	0.824575	0.165112	rs11030104	0.883024			rs10742179
rs10757274	9	22096055	CDKN2B-AS1	AAA-LDLC	2	12	0.0434051	0.956595	rs1537371	0.857789	*		rs10757274	AAA, LDLC, TC	0.9214	rs10757272	0.9704	CDKN2B-AS1	*
rs10757274	9	22096055	CDKN2B-AS1	AAA-TC	2	12	0.0243245	0.975676	rs1537371	0.929546	*
rs10757279	9	22124630	CDKN2B-AS1	AAA-stroke_AS	1	12	0.214512	0.78379	rs1537371	0.658772	*		rs10757279
rs10773111	12	125332955	SCARB1	AAA-WHRadjbmi	1	9	0.9489	0.00996288	rs12578371	0.545756			rs10773111
rs10808546	8	126495818	TRIB1	AAA-WHRadjbmi	1	7	0.670773	0.329227	rs10808546	0.851254			rs10808546
rs10822145	10	64934548	JMJD1C	AAA-BMI	4	4	0.134929	0.860259	rs10740118	0.271397	*		rs10822145	AAA, BMI, DBP, TG, WHR	0.6988	rs1935	0.7155	JMJD1C
rs10822145	10	64934548	JMJD1C	AAA-DBP	4	4	0.082987	0.914039	rs10822145	0.179901	*	*
rs10822145	10	64934548	JMJD1C	AAA-TG	4	4	0.103444	0.892845	rs10822160	0.245897	*
rs10822145	10	64934548	JMJD1C	AAA-WHR	4	4	0.036205	0.962478	rs1935	0.468798	*
rs10846742	12	125308682	SCARB1	AAA-CAD	5	9	0.0892676	0.910732	rs112403212	0.514879	*		rs10846742	AAA, CAD, LDLC, MI, TC, TG	0.5433	rs10846744	0.8383	SCARB1
rs10846742	12	125308682	SCARB1	AAA-LDLC	5	9	0.222414	0.777586	rs10846742	0.532436	*	*
rs10846742	12	125308682	SCARB1	AAA-MI	5	9	0.0858759	0.911579	rs10846742	0.754455	*	*
rs10846742	12	125308682	SCARB1	AAA-TC	5	9	0.990128	0.00986931	rs10846742	0.642683
rs10846742	12	125308682	SCARB1	AAA-TG	5	9	0.379815	0.620184	rs10846744	0.906168
rs10892059	11	116881645	SIK3	AAA-TG	1	1	0.945039	0.0548565	rs7396061	0.999859			rs10892059
rs10965228	9	22082380	CDKN2B-AS1	AAA-CAD	1	12	1	3.75463e-17	rs10811654	1			rs10965228
rs11030087	11	27646246	BDNF-AS	AAA-TG	1	2	0.987593	1.57429e-05	rs1519480	0.836545			rs11030087
rs11187850	10	96068480	PLCE1	AAA-DBP	1	7	1	1.54205e-22	rs11187838	0.493337			rs11187850
rs113650570	9	21976402	CDKN2A	AAA-CAD	1	3	1	3.75463e-17	rs10811654	1			rs113650570
rs11591147	1	55505647	PCSK9	AAA-CAD	2	2	1.75317e-10	1	rs11591147	1	*	*	rs11591147	AAA, CAD, MI	1	rs11591147	1	PCSK9	*	*
rs11591147	1	55505647	PCSK9	AAA-MI	2	2	9.62514e-08	0.999999	rs11591147	1	*	*
rs115912456	5	82815158	VCAN	AAA-TG	1	1	0.00204708	0.997953	rs115912456	0.500706	*	*	rs115912456
rs11604424	11	116651115	ZPR1	AAA-HDLC	1	4	0.12342	0.87658	rs10750097	1	*		rs11604424
rs11645233	16	69946768	WWP2	AAA-TG	1	3	0.959727	0.0336446	rs1437134	0.331301			rs11645233
rs11661542	18	20223695	LOC101927571	AAA-SAH	1	2	0.0212341	0.978766	rs11661542	0.999503	*	*	rs11661542
rs11671872	19	11265020	SPC24	AAA-nonHDLC	1	3	0.008148	0.991852	rs11668537	1	*		rs11671872
rs117159625	19	10926952	DNM2	AAA-CAD	1	3	0.16042	0.83958	rs11881156	0.448031	*		rs117159625
rs11856835	15	74716174	SEMA7A	AAA-LDLC	3	3	0.0067094	0.99311	rs12903353	0.487253	*		rs11856835	AAA, LDLC, nonHDLC, TC	0.9704	rs12903353	0.5792	SEMA7A	*
rs11856835	15	74716174	SEMA7A	AAA-nonHDLC	3	3	0.00561749	0.994193	rs12903353	0.507653	*
rs11856835	15	74716174	SEMA7A	AAA-TC	3	3	0.00459922	0.99527	rs11856835	0.455069	*	*
rs11881315	19	10909953	DNM2	AAA-LDLC	1	3	0.384817	0.615163	rs117159625	0.999998			rs11881315
rs12124352	1	109831124	MYBPHL	AAA-LDLC	2	5	0.0190723	0.980786	rs17645031	1	*		rs12124352	AAA, LDLC, TC	0.9973	rs12740374	1	MYBPHL	*
rs12124352	1	109831124	MYBPHL	AAA-TC	2	5	0.6695	0.328251	rs10858082	1
rs12126142	1	154425456	IL6R	AAA-CAD	1	2	0.980578	0.0194224	rs12126142	0.447502			rs12126142
rs12127701	1	109838264	MYBPHL	AAA-CAD	1	5	0.00117826	0.998822	rs12740374	0.955507	*		rs12127701
rs12149063	16	75451758	CFDP1	AAA-CAD	1	2	0.652537	0.347446	rs11648176	0.043988			rs12149063
rs12210186	6	160978997	LPA	AAA-TG	2	26	1	1.18752e-45	rs10455872	0.692009			rs12210186
rs12210186	6	160978997	LPA	AAA-WHRadjbmi	2	26	1	1.16964e-21	rs74617384	0.545804
rs12287066	11	116662331	APOA5	AAA-nonHDLC	1	3	0.0213141	0.978686	rs12287066	1	*	*	rs12287066
rs12293813	11	110224141	LINC02732	AAA-CAD	1	1	0.923788	0.0762122	rs1443120	0.983334			rs12293813
rs12370382	12	125327404	SCARB1	AAA-CAD	1	9	0.0892676	0.910732	rs112403212	0.514879	*		rs12370382
rs12446515	16	56987015	HERPUD1	AAA-CAD	1	1	0.244383	0.755527	rs12149545	0.316909	*		rs12446515
rs12691088	19	45418486	APOC1	AAA-LDLC	1	3	1	2.69868e-09	rs12691088	0.999984			rs12691088
rs12720922	16	57000885	CETP	AAA-CAD	1	9	0.244383	0.755527	rs12149545	0.316909	*		rs12720922
rs12740374	1	109817590	CELSR2	AAA-CAD	3	5	0.00117826	0.998822	rs12740374	0.955507	*	*	rs12740374	AAA, CAD, MI, TG	0.9931	rs12740374	0.9929	CELSR2	*	*
rs12740374	1	109817590	CELSR2	AAA-MI	3	5	0.00277637	0.997224	rs12740374	0.751	*	*
rs12740374	1	109817590	CELSR2	AAA-TG	3	5	0.00213386	0.997866	rs12740374	0.755231	*	*
rs12769135	10	95971466	PLCE1	AAA-DBP	1	7	1	1.54205e-22	rs11187838	0.493337			rs12769135
rs12803249	11	116536418	LINC02702	AAA-HDLC	1	4	0.12342	0.87658	rs10750097	1	*		rs12803249
rs12805061	11	116553025	LINC02702	AAA-LDLC	1	4	5.68434e-17	1	rs964184	1	*		rs12805061
rs12916	5	74656539	HMGCR	AAA-CAD	1	2	0.051342	0.947985	rs12916	0.847924	*	*	rs12916
rs1292060	17	57913849	VMP1	AAA-HDLC	1	4	0.999999	1.41841e-08	rs2150879	0.222547			rs1292060
rs1292071	17	57926911	VMP1	AAA-nonHDLC	2	4	0.0495449	0.949899	rs1292071	0.129847	*	*	rs1292071	AAA, nonHDLC, TC	0.8351	rs1292071	0.3607	VMP1	*	*
rs1292071	17	57926911	VMP1	AAA-TC	2	4	0.0335645	0.966435	rs2150879	0.289733	*
rs12930036	16	71992072	PKD1L3	AAA-LDLC	4	4	0.948801	0.0426433	rs34042070	0.998867			rs12930036	AAA, LDLC, nonHDLC, TC, TG	0.8557	rs34042070	1	PKD1L3	*
rs12930036	16	71992072	PKD1L3	AAA-nonHDLC	4	4	0.973398	0.0177991	rs34042070	0.807878
rs12930036	16	71992072	PKD1L3	AAA-TC	4	4	0.948526	0.0429163	rs34042070	0.999854
rs12930036	16	71992072	PKD1L3	AAA-TG	4	4	0.904097	0.0877502	rs2000999	0.994148
rs12930452	16	75462055	CFDP1	AAA-SAH	1	2	0.608784	0.391194	rs11861810	0.0264266			rs12930452
rs12984037	19	11267757	SPC24	AAA-TG	1	3	1	3.38083e-15	rs55997232	0.230646			rs12984037
rs1317983	6	43806335	LINC02537	AAA-nonHDLC	1	7	0.998389	0.000286431	rs998584	0.946249			rs1317983
rs13288666	9	21973857	CDKN2A	AAA-CAD	2	3	1	3.75463e-17	rs10811654	1			rs13288666	AAA, CAD, MI	0.9915	rs2891168	0.9977	CDKN2A	*
rs13288666	9	21973857	CDKN2A	AAA-MI	2	3	0.0441792	0.955821	rs2891168	0.50147	*
rs1333045	9	22119195	CDKN2B-AS1	AAA-T2D	1	12	1	1.29185e-104	rs10811661	0.715382			rs1333045
rs13702	8	19824492	LPL	AAA-MI	1	7	0.897056	0.102385	rs15285	0.0956247			rs13702
rs140570886	6	161013013	LPA	AAA-CAD	3	26	0.00201362	0.997986	rs10455872	0.795575	*		rs140570886	AAA, CAD, HF, MI	0.9905	rs10455872	0.9678	LPA	*
rs140570886	6	161013013	LPA	AAA-HF	3	26	0.00426812	0.995732	rs10455872	0.501016	*
rs140570886	6	161013013	LPA	AAA-MI	3	26	0.00204234	0.997958	rs10455872	0.798998	*
rs1412444	10	91002927	LIPA	AAA-CAD	2	2	0.00308545	0.996915	rs1412444	0.688087	*	*	rs1412444	AAA, CAD, MI	0.9807	rs1412444	0.8935	LIPA	*	*
rs1412444	10	91002927	LIPA	AAA-MI	2	2	0.00671066	0.993264	rs1412444	0.652876	*	*
rs141414463	11	116598315	BUD13	AAA-HDLC	4	9	0.12342	0.87658	rs10750097	1	*		rs141414463	AAA, HDLC, LDLC, nonHDLC, TC	1	rs964184	1	BUD13	*
rs141414463	11	116598315	BUD13	AAA-LDLC	4	9	5.68434e-17	1	rs964184	1	*
rs141414463	11	116598315	BUD13	AAA-nonHDLC	4	9	0.0213141	0.978686	rs12287066	1	*
rs141414463	11	116598315	BUD13	AAA-TC	4	9	NA	NA	rs1000200	NA
rs141844707	1	109830993	MYBPHL	AAA-TC	1	5	0.6695	0.328251	rs10858082	1			rs141844707
rs1418555	1	218523650	TGFB2	AAA-DBP	1	1	0.989272	0.0103133	rs1418555	0.203448			rs1418555
rs144578537	6	161062551	LPA	AAA-PAD	1	26	0.00382928	0.996171	rs55730499	0.351634	*		rs144578537
rs147711004	19	45337918	NECTIN2	AAA-CAD	4	7	0.998732	0.00126797	rs56131196	0.732756			rs147711004	AAA, CAD, HDLC, nonHDLC, TC	1	rs1065853	1	NECTIN2	*
rs147711004	19	45337918	NECTIN2	AAA-HDLC	4	7	0.434179	0.565821	rs157592	1
rs147711004	19	45337918	NECTIN2	AAA-nonHDLC	4	7	1	9.11838e-11	rs151330717	0.93186
rs147711004	19	45337918	NECTIN2	AAA-TC	4	7	0.000962552	0.999037	rs157582	0.999999	*
rs15285	8	19824667	LPL	AAA-WHRadjbmi	2	7	0.113573	0.880732	rs15285	0.177815	*	*	rs15285	AAA, WHRadjbmi, WHR	0.7003	rs15285	0.5257	LPL	*	*
rs15285	8	19824667	LPL	AAA-WHR	2	7	0.0732499	0.926667	rs765547	0.0762242	*
rs1537371	9	22099568	CDKN2B-AS1	AAA-HF	3	12	0.00580282	0.994197	rs1537371	0.993121	*	*	rs1537371	AAA, HF, IA, PAD	0.9292	rs1537371	0.9999	CDKN2B-AS1	*	*
rs1537371	9	22099568	CDKN2B-AS1	AAA-SAH	3	12	0.00313598	0.996864	rs1537371	0.995565	*	*
rs1537371	9	22099568	CDKN2B-AS1	AAA-PAD	3	12	0.0383677	0.961632	rs1537371	0.997812	*	*
rs157581	19	45395714	TOMM40	AAA-LDLC	2	3	1	2.69868e-09	rs12691088	0.999984			rs157581	AAA, LDLC, TC	1	rs7412	1	TOMM40	*
rs157581	19	45395714	TOMM40	AAA-TC	2	3	0.000962552	0.999037	rs157582	0.999999	*
rs157592	19	45424514	APOC1	AAA-HDLC	1	3	0.434179	0.565821	rs157592	1			rs157592
rs17266652	20	39919423	ZHX3	AAA-nonHDLC	1	3	0.993433	7.44127e-05	rs6029552	0.350381			rs17266652
rs17273507	20	39954245	ZHX3	AAA-TG	2	3	0.993305	0.000134287	rs6093446	0.729917			rs17273507	AAA, TG, WHRadjbmi	0.8747	rs6093462	0.2537	ZHX3	*
rs17273507	20	39954245	ZHX3	AAA-WHRadjbmi	2	3	0.987272	0.0076026	rs17180534	0.206057
rs17656850	22	30705707	TBC1D10A	AAA-WHRadjbmi	1	1	0.998356	0.00148747	rs17656850	0.104766			rs17656850
rs1791736	18	20277555	LOC101927571	AAA-DBP	1	2	0.695537	0.304345	rs3018320	0.218081			rs1791736
rs180360	11	116598988	BUD13	AAA-HDLC	4	9	0.12342	0.87658	rs10750097	1	*		rs180360	AAA, HDLC, LDLC, nonHDLC, TC	1	rs964184	1	BUD13	*
rs180360	11	116598988	BUD13	AAA-LDLC	4	9	5.68434e-17	1	rs964184	1	*
rs180360	11	116598988	BUD13	AAA-nonHDLC	4	9	0.0213141	0.978686	rs12287066	1	*
rs180360	11	116598988	BUD13	AAA-TC	4	9	NA	NA	rs1000200	NA
rs1810126	6	160872151	SLC22A3	AAA-LDLC	2	6	0.000209509	0.99979	rs2315065	1	*		rs1810126	AAA, LDLC, TC	0.9962	rs74617384	0.9999	SLC22A3	*
rs1810126	6	160872151	SLC22A3	AAA-TC	2	6	2.44473e-06	0.999998	rs118039278	1	*
rs183130	16	56991363	CETP	AAA-TG	1	9	0.00482643	0.995174	rs247617	0.582652	*		rs183130
rs1831733	9	22076071	CDKN2B-AS1	AAA-CAD	1	12	1	3.75463e-17	rs10811654	1			rs1831733
rs1855185	9	22073996	CDKN2B-AS1	AAA-CAD	1	12	1	3.75463e-17	rs10811654	1			rs1855185
rs186696265	6	161111700	PLG	AAA-LDLC	3	15	0.000249061	0.999751	rs2315065	1	*		rs186696265	AAA, LDLC, nonHDLC, TC	0.8922	rs74617384	0.9941	PLG	*
rs186696265	6	161111700	PLG	AAA-nonHDLC	3	15	0.00226317	0.997737	rs10455872	0.979527	*
rs186696265	6	161111700	PLG	AAA-TC	3	15	2.52463e-06	0.999997	rs118039278	1	*
rs1878699	15	67900883	MAP2K5	AAA-BMI	1	1	0.999971	4.88354e-07	rs2241423	0.253565			rs1878699
rs1974718	11	116606766	BUD13	AAA-TC	1	9	NA	NA	rs1000200	NA			rs1974718
rs2028387	15	74227037	LOXL1	AAA-WHRadjbmi	1	1	0.666965	0.333029	rs2028387	0.982972			rs2028387
rs2111485	2	163110536	FAP	AAA-CAD	1	1	0.000800153	0.998983	rs2111485	0.999859	*	*	rs2111485
rs2119690	8	19859539	LPL	AAA-nonHDLC	1	7	0.996905	0.00309485	rs3208305	0.659997			rs2119690
rs2125213	4	103411099	LOC105377621	AAA-TC	1	1	0.993692	1.71235e-05	rs13107325	1			rs2125213
rs214105	11	17313521	NUCB2	AAA-BMI	1	1	0.921941	0.0768258	rs2051772	0.377548			rs214105
rs2150879	17	57859210	VMP1	AAA-LDLC	1	4	0.02505	0.97495	rs2150879	0.338593	*	*	rs2150879
rs2270841	16	69967897	WWP2	AAA-WHR	1	3	0.952366	0.0381204	rs1437134	0.504574			rs2270841
rs2279463	6	160668389	SLC22A2	AAA-CAD	2	2	2.94229e-11	1	rs9295128	1	*		rs2279463	AAA, CAD, nonHDLC	1	rs9295128	1	SLC22A2	*
rs2279463	6	160668389	SLC22A2	AAA-nonHDLC	2	2	1	2.47724e-09	rs9295128	1
rs2287029	19	10916684	DNM2	AAA-nonHDLC	1	3	0.00130507	0.998695	rs73013159	0.506616	*		rs2287029
rs2288904	19	10742170	SLC44A2	AAA-VTE	1	1	0.0833109	0.916652	rs2288904	0.613416	*	*	rs2288904
rs2315065	6	161108144	PLG	AAA-LDLC	2	15	0.000249061	0.999751	rs2315065	1	*	*	rs2315065	AAA, LDLC, TC	0.9962	rs74617384	0.9999	PLG	*
rs2315065	6	161108144	PLG	AAA-TC	2	15	2.52463e-06	0.999997	rs118039278	1	*
rs2317415	16	81594574	CMIP	AAA-DBP	2	3	0.522245	0.474966	rs2966117	0.24744			rs2317415	AAA, DBP, HyperT	0.8345	rs8045875	0.2052	CMIP	*
rs2317415	16	81594574	CMIP	AAA-HyperT	2	3	0.0912118	0.908296	rs12920332	0.419302	*
rs2391825	13	111035483	COL4A2	AAA-TG	1	6	0.990225	0.00971449	rs9521734	0.405404			rs2391825
rs247616	16	56989590	CETP	AAA-nonHDLC	1	9	0.00658976	0.99341	rs247616	0.99921	*	*	rs247616
rs268	8	19813529	LPL	AAA-nonHDLC	1	7	0.996905	0.00309485	rs3208305	0.659997			rs268
rs2807859	1	221061163	HLX	AAA-HDLC	1	3	0.99923	2.04364e-06	rs2642438	1			rs2807859
rs2807863	1	221067103	HLX	AAA-TC	1	3	0.99923	2.04356e-06	rs2642438	1			rs2807863
rs2807875	1	221115395	HLX	AAA-LDLC	1	3	0.99923	2.04021e-06	rs2642438	1			rs2807875
rs2836411	21	39819830	ERG	AAA-DBP	1	2	3.23241e-07	1	rs2836411	1	*	*	rs2836411
rs2836638	21	40070986	ERG	AAA-DBP	1	2	0.0778294	0.922168	rs2836638	0.387658	*	*	rs2836638
rs2891168	9	22098619	CDKN2B-AS1	AAA-MI	2	12	0.0441792	0.955821	rs2891168	0.50147	*	*	rs2891168	AAA, MI, nonHDLC	0.99	rs2891168	0.9747	CDKN2B-AS1	*	*
rs2891168	9	22098619	CDKN2B-AS1	AAA-nonHDLC	2	12	0.0295008	0.970499	rs1537371	0.980268	*
rs2901761	10	95895127	PLCE1	AAA-HyperT	1	7	1	4.92233e-12	rs1806920	0.622762			rs2901761
rs2954021	8	126482077	TRIB1	AAA-CAD	2	7	0.055258	0.944742	rs2954021	0.95073	*	*	rs2954021	AAA, CAD, MI	0.8502	rs2954021	0.9655	TRIB1	*	*
rs2954021	8	126482077	TRIB1	AAA-MI	2	7	0.00421938	0.995715	rs2954021	0.92244	*	*
rs2954033	8	126493746	TRIB1	AAA-TC	1	7	0.00628072	0.993719	rs2954033	1	*	*	rs2954033
rs2966117	16	81599271	CMIP	AAA-TG	1	3	0.994693	5.37118e-06	rs2925979	1			rs2966117
rs2980876	8	126481694	TRIB1	AAA-HDLC	2	7	0.92231	0.07769	rs2980888	0.997168			rs2980876
rs2980876	8	126481694	TRIB1	AAA-nonHDLC	2	7	0.0110329	0.988967	rs2954024	0.420526	*
rs3106166	6	160838361	SLC22A3	AAA-CAD	4	6	0.00201362	0.997986	rs10455872	0.795575	*		rs3106166	AAA, CAD, MI, nonHDLC, T2D	0.9954	rs10455872	0.9997	SLC22A3	*
rs3106166	6	160838361	SLC22A3	AAA-MI	4	6	0.00204234	0.997958	rs10455872	0.798998	*
rs3106166	6	160838361	SLC22A3	AAA-nonHDLC	4	6	0.00226317	0.997737	rs10455872	0.979527	*
rs3106166	6	160838361	SLC22A3	AAA-T2D	4	6	1	4.5558e-11	rs74617384	0.404025
rs3124784	6	160952838	LPA	AAA-LDLC	2	26	0.000249218	0.999751	rs2315065	1	*		rs3124784	AAA, LDLC, TC	0.9962	rs74617384	0.9999	LPA	*
rs3124784	6	160952838	LPA	AAA-TC	2	26	2.52495e-06	0.999997	rs118039278	1	*
rs3127596	6	160953035	LPA	AAA-WHR	1	26	0.999977	2.34969e-07	rs74617384	0.559887			rs3127596
rs34096138	5	52763446	FST	AAA-TG	1	1	0.616206	0.381878	rs34096138	0.675199			rs34096138
rs34468875	2	21383353	TDRD15	AAA-TG	1	1	0.999623	1.33458e-06	rs4296389	1			rs34468875
rs34927895	6	169577986	LINC02544	AAA-DBP	1	1	0.884389	0.115544	rs1322639	0.335732			rs34927895
rs35120633	11	116655600	ZPR1	AAA-TC	1	4	NA	NA	rs1000200	NA			rs35120633
rs35271870	1	109776285	SARS1	AAA-nonHDLC	1	1	0.0074858	0.992494	rs35271870	1	*	*	rs35271870
rs35358959	1	109824250	PSRC1	AAA-nonHDLC	1	1	0.00748866	0.992491	rs35271870	1	*		rs35358959
rs35414786	10	82238403	TSPAN14	AAA-CAD	1	1	0.353773	0.646012	rs35414786	0.39989			rs35414786
rs35623220	10	105631657	STN1	AAA-CAD	1	2	0.987837	0.0121616	rs4918068	0.0615262			rs35623220
rs35677603	11	47268310	ACP2	AAA-DBP	2	2	0.579962	0.418378	rs10838702	0.114721			rs35677603
rs35677603	11	47268310	ACP2	AAA-HDLC	2	2	0.997137	1.28655e-05	rs3758673	0.479195
rs3741298	11	116657561	ZPR1	AAA-LDLC	1	4	5.68434e-17	1	rs964184	1	*		rs3741298
rs3751542	15	58856033	LIPC	AAA-HDLC	1	1	0.999993	1.37897e-08	rs10152355	0.52291			rs3751542
rs3764261	16	56993324	CETP	AAA-LDLC	1	9	0.00431442	0.995686	rs247617	0.846792	*		rs3764261
rs378114	20	44538427	PLTP	AAA-HDLC	1	3	1	9.24315e-35	rs6073958	1			rs378114
rs3809114	12	57848639	INHBE	AAA-LDLC	3	3	0.551532	0.44334	rs11613352	0.160449			rs3809114	AAA, LDLC, nonHDLC, TG	0.9862	rs12313762	0.9877	INHBE	*
rs3809114	12	57848639	INHBE	AAA-nonHDLC	3	3	0.727479	0.265758	rs12313762	0.701391
rs3809114	12	57848639	INHBE	AAA-TG	3	3	0.675174	0.31855	rs79395356	0.384515
rs3827066	20	44586023	ZNF335	AAA-LDLC	1	2	0.999987	1.31368e-05	rs58749629	0.815809			rs3827066
rs3861986	10	95910197	PLCE1	AAA-WHRadjbmi	1	7	0.987585	0.0121934	rs731141	0.49217			rs3861986
rs4129267	1	154426264	IL6R	AAA-AF	1	2	0.692931	0.307061	rs4129267	0.321122			rs4129267
rs41306199	1	109835163	MYBPHL	AAA-LDLC	1	5	0.0190724	0.980785	rs17645031	1	*		rs41306199
rs429358	19	45411941	APOE	AAA-MI	2	5	0.0252618	0.974738	rs429358	1	*	*	rs429358	AAA, MI, T2D	0.9556	rs429358	1	APOE	*	*
rs429358	19	45411941	APOE	AAA-T2D	2	5	6.35486e-05	0.999936	rs429358	1	*	*
rs432157	19	47214411	PRKD2	AAA-LDLC	1	3	0.0904468	0.909549	rs313841	0.244032	*		rs432157
rs439401	19	45414451	APOE	AAA-LDLC	3	5	1	2.69868e-09	rs12691088	0.999984			rs439401	AAA, LDLC, nonHDLC, TC	1	rs7412	1	APOE	*
rs439401	19	45414451	APOE	AAA-nonHDLC	3	5	1	9.11838e-11	rs151330717	0.93186
rs439401	19	45414451	APOE	AAA-TC	3	5	0.000962552	0.999037	rs157582	0.999999	*
rs443081	19	47212343	PRKD2	AAA-nonHDLC	2	3	0.0771627	0.920124	rs443081	0.686719	*	*	rs443081	AAA, nonHDLC, TC	0.8932	rs443081	0.9387	PRKD2	*	*
rs443081	19	47212343	PRKD2	AAA-TC	2	3	0.0384128	0.961585	rs443081	0.54796	*	*
rs4449583	5	1284135	TERT	AAA-HDLC	1	1	0.0289449	0.970179	rs7725218	0.594356	*		rs4449583
rs459193	5	55806751	C5orf67	AAA-TG	1	3	0.99151	1.02156e-05	rs13173241	0.553238			rs459193
rs464605	5	55807370	C5orf67	AAA-T2D	1	3	0.00973014	0.990178	rs256903	0.474575	*		rs464605
rs465002	5	55808475	C5orf67	AAA-HDLC	1	3	0.00397362	0.995984	rs459193	0.839417	*		rs465002
rs4804573	19	11277232	KANK2	AAA-CAD	1	1	0.0122922	0.987708	rs55997232	0.516339	*		rs4804573
rs480823	11	116525730	LINC02702	AAA-HDLC	1	4	0.12342	0.87658	rs10750097	1	*		rs480823
rs481843	11	116525867	LINC02702	AAA-LDLC	1	4	5.68434e-17	1	rs964184	1	*		rs481843
rs4841452	8	10687121	PINX1	AAA-BMI	4	4	0.951711	0.0257612	rs6985109	0.570994			rs4841452	AAA, BMI, DBP, HyperT, LDLC	0.5226	rs7833945	0.3591	PINX1
rs4841452	8	10687121	PINX1	AAA-DBP	4	4	0.0800818	0.917996	rs7833945	0.355821	*
rs4841452	8	10687121	PINX1	AAA-HyperT	4	4	0.212587	0.782325	rs4841436	0.0747956	*
rs4841452	8	10687121	PINX1	AAA-LDLC	4	4	0.0524337	0.946336	rs4321967	0.267643	*
rs4846922	1	230307182	GALNT2	AAA-HDLC	2	3	0.0748412	0.921034	rs4846913	0.999563	*		rs4846922	AAA, HDLC, TG	0.8395	rs4846913	1	GALNT2	*
rs4846922	1	230307182	GALNT2	AAA-TG	2	3	0.0749178	0.920955	rs4846913	0.99985	*
rs4846923	1	230307222	GALNT2	AAA-nonHDLC	1	3	0.0350974	0.962938	rs2281721	0.187041	*		rs4846923
rs4916252	1	172354017	DNM3	AAA-nonHDLC	1	5	0.0432507	0.956749	rs4916252	0.0773572	*	*	rs4916252
rs4918068	10	105644736	STN1	AAA-CAD	1	2	0.987837	0.0121616	rs4918068	0.0615262			rs4918068
rs4926419	1	150264714	MRPS21	AAA-LDLC	2	2	0.628987	0.370945	rs2147324	0.185189			rs4926419	AAA, LDLC, TC	0.9885	rs2274127	0.5623	MRPS21	*
rs4926419	1	150264714	MRPS21	AAA-TC	2	2	0.674132	0.325793	rs2274127	0.197934
rs4936098	11	130280667	ADAMTS8	AAA-DBP	1	3	0.0454577	0.954542	rs4936098	0.619038	*	*	rs4936098
rs4936099	11	130280725	ADAMTS8	AAA-WHRadjbmi	2	3	0.0423743	0.957471	rs11222084	0.711022	*		rs4936099	AAA, WHRadjbmi, WHR	0.701	rs747249	0.9502	ADAMTS8	*
rs4936099	11	130280725	ADAMTS8	AAA-WHR	2	3	0.22566	0.772461	rs747249	0.84658	*
rs5070	11	116708020	APOA1-AS	AAA-nonHDLC	1	2	0.0213141	0.978686	rs12287066	1	*		rs5070
rs541041	2	21294975	APOB	AAA-CAD	1	1	0.358426	0.641526	rs541041	0.496831			rs541041
rs55834964	15	79049766	ADAMTS7	AAA-DBP	1	1	1	8.50257e-15	rs1317286	0.30272			rs55834964
rs55948246	19	11159889	SMARCA4	AAA-TC	1	2	0.971201	0.0287986	rs73013198	0.61943			rs55948246
rs55997232	19	11188117	LDLR-AS1	AAA-CAD	1	2	0.0122922	0.987708	rs55997232	0.516339	*	*	rs55997232
rs56131196	19	45422846	APOC1	AAA-CAD	1	3	0.998732	0.00126797	rs56131196	0.732756			rs56131196
rs56156922	16	56987369	CETP	AAA-TC	1	9	0.00501895	0.994981	rs183130	0.565084	*		rs56156922
rs56237989	19	11262969	SPC24	AAA-TC	1	3	0.97044	0.0295597	rs73013198	0.61943			rs56237989
rs56853305	17	27648542	NUFIP2	AAA-LDLC	3	3	0.00180385	0.998136	rs56853305	0.757557	*	*	rs56853305	AAA, LDLC, nonHDLC, TC	0.9873	rs56336338	0.9686	NUFIP2	*
rs56853305	17	27648542	NUFIP2	AAA-nonHDLC	3	3	0.00230084	0.997628	rs56853305	0.674498	*	*
rs56853305	17	27648542	NUFIP2	AAA-TC	3	3	0.000689332	0.999275	rs56853305	0.943723	*	*
rs5742911	19	11243445	LDLR	AAA-LDLC	3	3	0.0046905	0.995277	rs5742911	1	*	*	rs5742911	AAA, LDLC, nonHDLC, TC	0.9268	rs73015024	0.9956	LDLR	*
rs5742911	19	11243445	LDLR	AAA-nonHDLC	3	3	0.008148	0.991852	rs11668537	1	*
rs5742911	19	11243445	LDLR	AAA-TC	3	3	0.97044	0.0295597	rs73013198	0.61943
rs58749629	20	44571317	PCIF1	AAA-CAD	1	1	0.00533635	0.994664	rs58749629	0.951318	*	*	rs58749629
rs591592	11	116713566	APOA1-AS	AAA-TC	1	2	NA	NA	rs1000200	NA			rs591592
rs6006426	22	30669883	OSM	AAA-CAD	1	1	0.00224528	0.997754	rs6006426	0.990988	*	*	rs6006426
rs6073958	20	44551855	PLTP	AAA-HDLC	2	3	1	9.24315e-35	rs6073958	1			rs6073958	AAA, HDLC, TG	1	rs6073958	1	PLTP	*	*
rs6073958	20	44551855	PLTP	AAA-TG	2	3	1	9.2559e-35	rs6073958	1
rs61905116	11	116649538	ZPR1	AAA-CAD	1	4	0.000127987	0.999872	rs964184	1	*		rs61905116
rs62413474	6	56001074	COL21A1	AAA-DBP	1	1	0.49584	0.504147	rs62413474	0.0338623			rs62413474
rs62621197	19	8670147	ADAMTS10	AAA-WHRadjbmi	1	1	5.72803e-05	0.999916	rs62621197	0.999853	*	*	rs62621197
rs629301	1	109818306	CELSR2	AAA-HDLC	1	5	0.000857436	0.999143	rs12740374	0.990105	*		rs629301
rs6416742	16	72149061	DHX38	AAA-CAD	1	1	0.918529	0.0753185	rs6499560	0.228468			rs6416742
rs646776	1	109818530	CELSR2	AAA-HF	1	5	0.0174028	0.982582	rs646776	0.476877	*	*	rs646776
rs6513716	20	39962875	LPIN3	AAA-TC	1	1	0.993352	8.99257e-05	rs6029552	0.7953			rs6513716
rs6583934	10	96069405	PLCE1	AAA-HyperT	1	7	1	4.92233e-12	rs1806920	0.622762			rs6583934
rs662799	11	116663707	APOA5	AAA-CAD	1	3	0.000127987	0.999872	rs964184	1	*		rs662799
rs6734238	2	113841030	IL1F10	AAA-LDLC	4	5	0.000537127	0.999463	rs6734238	0.99789	*	*	rs6734238	AAA, LDLC, nonHDLC, TC, TG	0.9761	rs6734238	1	IL1F10	*	*
rs6734238	2	113841030	IL1F10	AAA-nonHDLC	4	5	0.0103238	0.989676	rs6734238	0.921312	*	*
rs6734238	2	113841030	IL1F10	AAA-TC	4	5	0.000181243	0.999819	rs6734238	0.99994	*	*
rs6734238	2	113841030	IL1F10	AAA-TG	4	5	0.00396011	0.99604	rs6734238	0.980295	*	*
rs6743376	2	113832333	IL1F10	AAA-TC	1	5	0.000181243	0.999819	rs6734238	0.99994	*		rs6743376
rs6857	19	45392254	NECTIN2	AAA-TG	1	7	0.967789	0.0322106	rs6857	1			rs6857
rs6859	19	45382034	NECTIN2	AAA-CAD	2	7	0.998732	0.00126797	rs56131196	0.732756			rs6859
rs6859	19	45382034	NECTIN2	AAA-HDLC	2	7	0.434179	0.565821	rs157592	1
rs6882842	5	74651909	HMGCR	AAA-DBP	1	2	0.0796536	0.919328	rs6453133	0.891953	*		rs6882842
rs6905073	6	161067892	LPA	AAA-CAD	5	26	0.00201362	0.997986	rs10455872	0.795575	*		rs6905073	AAA, CAD, LDLC, MI, nonHDLC, TC	0.6351	rs74617384	0.7221	LPA
rs6905073	6	161067892	LPA	AAA-LDLC	5	26	0.000249061	0.999751	rs2315065	1	*
rs6905073	6	161067892	LPA	AAA-MI	5	26	0.00204234	0.997958	rs10455872	0.798998	*
rs6905073	6	161067892	LPA	AAA-nonHDLC	5	26	0.00226317	0.997737	rs10455872	0.979527	*
rs6905073	6	161067892	LPA	AAA-TC	5	26	2.52463e-06	0.999997	rs118039278	1	*
rs6999569	8	126475770	TRIB1	AAA-LDLC	1	7	0.0149982	0.985002	rs2954031	0.958398	*		rs6999569
rs7025486	9	124422403	DAB2IP	AAA-CAD	3	3	0.0798007	0.920199	rs7025486	0.996594	*	*	rs7025486	AAA, CAD, LDLC, TC	0.7453	rs7025486	0.9982	DAB2IP	*	*
rs7025486	9	124422403	DAB2IP	AAA-LDLC	3	3	0.00559537	0.994299	rs7025486	0.999685	*	*
rs7025486	9	124422403	DAB2IP	AAA-TC	3	3	0.0118362	0.98804	rs7025486	0.999486	*	*
rs7116850	11	27645530	LINC00678	AAA-WHR	1	1	0.987235	0.000514038	rs11030107	0.164159			rs7116850
rs7123666	11	116667083	APOA5	AAA-nonHDLC	1	3	0.0213141	0.978686	rs12287066	1	*		rs7123666
rs714515	1	172352990	DNM3	AAA-DBP	3	5	0.0365731	0.963427	rs714515	0.115738	*	*	rs714515	AAA, DBP, WHRadjbmi, WHR	0.9379	rs714515	0.9261	DNM3	*	*
rs714515	1	172352990	DNM3	AAA-WHRadjbmi	3	5	0.0313489	0.968651	rs714515	0.641129	*	*
rs714515	1	172352990	DNM3	AAA-WHR	3	5	0.0321035	0.967897	rs2301453	0.580277	*
rs71480896	10	95974488	PLCE1	AAA-TC	1	7	1	3.37667e-20	rs731141	0.554784			rs71480896
rs7203984	16	56999258	CETP	AAA-LDLC	3	9	0.00431442	0.995686	rs247617	0.846792	*		rs7203984	AAA, LDLC, nonHDLC, TG	0.9773	rs247616	1	CETP	*
rs7203984	16	56999258	CETP	AAA-nonHDLC	3	9	0.00658976	0.99341	rs247616	0.99921	*
rs7203984	16	56999258	CETP	AAA-TG	3	9	0.00482643	0.995174	rs247617	0.582652	*
rs73007599	19	10946416	TMED1	AAA-TC	1	1	0.352834	0.647161	rs73013198	0.621885			rs73007599
rs73015011	19	11189764	LDLR-AS1	AAA-MI	1	2	0.0345036	0.965495	rs113722226	0.177964	*		rs73015011
rs73149487	20	62481351	LOC112268269	AAA-BMI	1	1	0.892908	0.104721	rs73149487	0.67564			rs73149487
rs739414	16	73097956	ZFHX3	AAA-LDLC	2	2	0.940702	0.00187934	rs17679693	1			rs739414	AAA, LDLC, TC	0.9994	rs17679693	1	ZFHX3	*
rs739414	16	73097956	ZFHX3	AAA-TC	2	2	0.940832	0.00176165	rs17679693	0.997301
rs74830	11	117090558	PCSK7	AAA-HDLC	1	1	0.999985	8.66546e-06	rs186808413	1			rs74830
rs7485656	12	125315647	SCARB1	AAA-nonHDLC	1	9	0.226184	0.773816	rs7485656	0.876002	*	*	rs7485656
rs7499892	16	57006590	CETP	AAA-TC	1	9	0.00501895	0.994981	rs183130	0.565084	*		rs7499892
rs7546252	1	172368310	DNM3	AAA-TG	1	5	0.0437166	0.956283	rs9425300	0.0840338	*		rs7546252
rs76631336	20	10681223	JAG1	AAA-DBP	1	1	0.973736	6.61016e-05	rs78845099	0.610089			rs76631336
rs76735376	6	161086716	LPA	AAA-CAD	5	26	0.00201362	0.997986	rs10455872	0.795575	*		rs76735376	AAA, CAD, LDLC, MI, nonHDLC, TC	0.6351	rs74617384	0.7221	LPA
rs76735376	6	161086716	LPA	AAA-LDLC	5	26	0.000249061	0.999751	rs2315065	1	*
rs76735376	6	161086716	LPA	AAA-MI	5	26	0.00204234	0.997958	rs10455872	0.798998	*
rs76735376	6	161086716	LPA	AAA-nonHDLC	5	26	0.00226317	0.997737	rs10455872	0.979527	*
rs76735376	6	161086716	LPA	AAA-TC	5	26	2.52463e-06	0.999997	rs118039278	1	*
rs78268932	15	59087601	MINDY2	AAA-TG	1	1	0.999993	2.31707e-07	rs113298164	1			rs78268932
rs783144	6	161119239	PLG	AAA-CAD	6	15	0.00201362	0.997986	rs10455872	0.795575	*		rs783144	AAA, CAD, HDLC, LDLC, MI, nonHDLC, TC	0.6351	rs74617384	0.7221	PLG
rs783144	6	161119239	PLG	AAA-HDLC	6	15	1	8.88558e-50	rs41272086	0.716909
rs783144	6	161119239	PLG	AAA-LDLC	6	15	0.000249061	0.999751	rs2315065	1	*
rs783144	6	161119239	PLG	AAA-MI	6	15	0.00204234	0.997958	rs10455872	0.798998	*
rs783144	6	161119239	PLG	AAA-nonHDLC	6	15	0.00226317	0.997737	rs10455872	0.979527	*
rs783144	6	161119239	PLG	AAA-TC	6	15	2.52463e-06	0.999997	rs118039278	1	*
rs783147	6	161137990	PLG	AAA-CAD	4	15	0.00201362	0.997986	rs10455872	0.795575	*		rs783147	AAA, CAD, LDLC, nonHDLC, TC	0.8153	rs74617384	0.9403	PLG	*
rs783147	6	161137990	PLG	AAA-LDLC	4	15	0.000249061	0.999751	rs2315065	1	*
rs783147	6	161137990	PLG	AAA-nonHDLC	4	15	0.00226317	0.997737	rs10455872	0.979527	*
rs783147	6	161137990	PLG	AAA-TC	4	15	2.52463e-06	0.999997	rs118039278	1	*
rs7903902	10	96074157	PLCE1	AAA-TG	1	7	1	4.78816e-14	rs1806920	0.57954			rs7903902
rs8047818	16	69967732	WWP2	AAA-BMI	1	3	0.949932	0.040576	rs1437134	0.76377			rs8047818
rs8124182	20	44608901	ZNF335	AAA-nonHDLC	1	2	1	7.8492e-21	rs58749629	0.983635			rs8124182
rs8142788	22	29400515	ZNRF3	AAA-TG	3	3	0.630571	0.369401	rs8142788	0.999529			rs8142788	AAA, TG, WHRadjbmi, WHR	1	rs2294239	1	ZNRF3	*
rs8142788	22	29400515	ZNRF3	AAA-WHRadjbmi	3	3	0.999974	5.97221e-08	rs2294239	0.99998
rs8142788	22	29400515	ZNRF3	AAA-WHR	3	3	0.999974	5.97248e-08	rs2294239	0.999367
rs838876	12	125259888	SCARB1	AAA-HDLC	1	9	0.999996	9.5674e-07	rs10773112	0.998791			rs838876
rs881858	6	43806609	LINC02537	AAA-DBP	5	7	0.99853	0.00021833	rs881858	0.533356			rs881858	AAA, DBP, TC, TG, WHRadjbmi, WHR	0.9277	rs998584	1	LINC02537	*
rs881858	6	43806609	LINC02537	AAA-TC	5	7	0.722507	0.276533	rs9472135	0.515166
rs881858	6	43806609	LINC02537	AAA-TG	5	7	0.998395	0.000279184	rs998584	0.976873
rs881858	6	43806609	LINC02537	AAA-WHRadjbmi	5	7	0.998476	0.000271791	rs998584	1
rs881858	6	43806609	LINC02537	AAA-WHR	5	7	0.998476	0.000271796	rs998584	1
rs894211	8	19865747	LPL	AAA-CAD	1	7	0.0628697	0.93713	rs894211	0.144599	*	*	rs894211
rs904801	16	88517105	ZFPM1	AAA-HDLC	3	3	0.141758	0.845943	rs34088055	0.52966	*		rs904801	AAA, HDLC, LDLC, TC	0.7199	rs35613341	0.9469	ZFPM1	*
rs904801	16	88517105	ZFPM1	AAA-LDLC	3	3	0.903617	0.0184796	rs12597024	0.439274
rs904801	16	88517105	ZFPM1	AAA-TC	3	3	0.138884	0.849069	rs35613341	0.587997	*
rs9365174	6	160988957	LPA	AAA-TG	1	26	1	1.18752e-45	rs10455872	0.692009			rs9365174
rs9472135	6	43809802	LINC02537	AAA-LDLC	1	7	0.177266	0.822449	rs9472135	0.544455	*	*	rs9472135
rs9515199	13	111033704	COL4A2	AAA-WHRadjbmi	1	6	0.882252	0.117747	rs9515199	0.482892			rs9515199
rs9521732	13	111033821	COL4A2	AAA-LDLC	4	6	0.519509	0.48049	rs9521735	0.59926			rs9521732	AAA, LDLC, nonHDLC, TC, WHR	0.6824	rs9521732	0.9975	COL4A2
rs9521732	13	111033821	COL4A2	AAA-nonHDLC	4	6	0.500229	0.499771	rs9521732	0.969325
rs9521732	13	111033821	COL4A2	AAA-TC	4	6	0.558196	0.441803	rs9521732	0.633486
rs9521732	13	111033821	COL4A2	AAA-WHR	4	6	0.91561	0.0841704	rs9521732	0.334749
rs9549328	13	113636156	MCF2L	AAA-CAD	1	1	0.219137	0.780116	rs9549328	0.238454	*	*	rs9549328
rs9882740	3	49702484	BSN	AAA-BMI	2	2	0.992562	0.000141902	rs11713193	0.378401			rs9882740	AAA, BMI, CAD	0.8004	rs9823546	0.0475	BSN	*
rs9882740	3	49702484	BSN	AAA-CAD	2	2	0.0920706	0.907247	rs9823546	0.0437158	*
PP.H3, posterior probability of the model H3, indicating that both traits are associated with the locus but with different causal variants
PP.H4, posterior probability of the model H4, indicating that both traits are associated with the locus and share a single causal variant
causal SNP, shared causal variants
SNP.PP.H4, posterior probability of the best causal variant conditioned on H4 being true
HyPrColoc, Hypothesis Prioritisation in multi-trait Colocalization
PP, posterior probability of colocalization traits
candidate snp, a single variant that is identified as a candidate shared variant.
PP%, the proportion of posterior probability explained by the candidate SNP
